# Diffusion model enables quantitative CBF analysis of Alzheimer’s Disease

**DOI:** 10.1101/2024.07.01.24309791

**Authors:** Qinyang Shou, Steven Cen, Nan-kuei Chen, John M Ringman, Junhao Wen, Hosung Kim, Danny JJ Wang, Alzheimer’s Disease Neuroimaging Initiative

**Affiliations:** Laboratory of Functional MRI Technology (LOFT), Stevens Neuroimaging and Informatics Institute, University of Southern California, Los Angeles, CA, United States; Department of Biomedical Engineering, University of Arizona; Department of Neurology, Keck School of Medicine, University of Southern California, Los Angeles, CA, United States; Laboratory of AI & Biomedical Science (LABS), Stevens Neuroimaging and Informatics Institute, University of Southern California, Los Angeles, CA, United States; Laboratory of Neuro Imaging (LONI), Stevens Neuroimaging and Informatics Institute, University of Southern California, Los Angeles, CA, United States

## Abstract

**Objectives:** Cerebral blood flow (CBF) measured by arterial spin labeling (ASL) is a promising biomarker for Alzheimer’s Disease (AD). ASL data from multiple vendors were included in the Alzheimer’s Disease Neuroimaging Initiative (ADNI) dataset. However, the M0 images were missing in Siemens ASL data, prohibiting CBF quantification. Here, we utilized a generative diffusion model to impute the missing M0 and validated generated CBF data with acquired data from GE.

**Methods:** A conditional latent diffusion model was trained to generate the M0 image and validate it on an in-house dataset (*N*=55) based on image similarity metrics, accuracy of CBF quantification, and consistency with the physical model. This model was then applied to the ADNI dataset (Siemens: *N*=211) to impute the missing M0 for CBF calculation. We further compared the imputed data (Siemens) and acquired data (GE) regarding regional CBF differences by AD stages, their classification accuracy for AD prediction, and CBF trajectory slopes estimated by a mixed effect model.

**Results:** The trained diffusion model generated the M0 image with high fidelity (Structural similarity index, SSIM=0.924±0.019; peak signal-to-noise ratio, PSNR=33.348±1.831) and caused minimal bias in CBF values (mean difference in whole brain is 1.07±2.12ml/100g/min). Both generated and acquired CBF data showed similar differentiation patterns by AD stages, similar classification performance, and decreasing slopes with AD progression in specific AD-related regions. Generated CBF data also improved accuracy in classifying AD stages compared to qualitative perfusion data.

**Interpretation/Conclusion:** This study shows the potential of diffusion models for imputing missing modalities for large-scale studies of CBF variation with AD.
