## Supplementary Table S3 for "Diffusion model enables quantitative CBF analysis of Alzheimer’s Disease"

### Sheet: dif
ROI	Group	GE(N_sub, mean±std, median (25th quatile to 75th quatile))	Siemens(N_sub, mean±std, median (25th quatile to 75th quatile))	interaction_p
Precentral_L	AD	n=13, 32.49±8.36, 29.32 (27.43 to 37.58)	n=9, 28.75±9.7, 29.66 (22.39 to 38.29)	0.72#
Precentral_L	MCI	n=65, 37.6±11.46, 35.55 (30.67 to 42.87)	n=85, 32.56±10.62, 32.25 (24.3 to 40.58)
Precentral_L	NC	n=87, 41.14±9.78, 40 (33.35 to 46.35)	n=102, 36.95±12.23, 36.59 (28.37 to 43.06)
Precentral_L	SMC	n=21, 41.99±7.94, 43.91 (38.13 to 47.59)	n=15, 35.18±15.58, 34.59 (20.94 to 46.18)
Frontal_Mid_Orb_R	AD	n=13, 33.53±6.82, 31.32 (28.17 to 34.58)	n=9, 27.62±8.16, 27.82 (24.03 to 35.78)	0.98#
Frontal_Mid_Orb_R	MCI	n=65, 41.71±12.93, 38.4 (34.28 to 45.62)	n=85, 35.81±12.08, 34.41 (26.96 to 45.78)
Frontal_Mid_Orb_R	NC	n=87, 41.53±9.58, 39.62 (35.26 to 46.17)	n=102, 38.39±18.04, 35.79 (29.08 to 44.47)
Frontal_Mid_Orb_R	SMC	n=21, 42.41±5.93, 41.8 (40.11 to 47.24)	n=15, 39.41±18.29, 37.58 (25.39 to 50.82)
Frontal_Inf_Oper_L	AD	n=13, 38.09±8.01, 37.33 (32.98 to 42.05)	n=9, 60.49±14.54, 59.62 (53.89 to 66.22)	0.67#
Frontal_Inf_Oper_L	MCI	n=65, 43.8±10.99, 42.72 (34.8 to 47.6)	n=85, 62.62±14.84, 63.32 (54.24 to 71.01)
Frontal_Inf_Oper_L	NC	n=87, 46.08±9.48, 44.52 (39.37 to 50.8)	n=102, 68.84±15.36, 66.06 (59.4 to 78.56)
Frontal_Inf_Oper_L	SMC	n=21, 47.35±6.9, 46.85 (44.07 to 53.47)	n=15, 68.02±15.6, 62.3 (55.67 to 77.61)
Frontal_Inf_Oper_R	AD	n=13, 36.65±6.42, 36.16 (31.06 to 42.03)	n=9, 52.61±18.39, 53 (39.81 to 71.61)	0.68#
Frontal_Inf_Oper_R	MCI	n=65, 42.57±10.01, 41.52 (35.14 to 48.57)	n=85, 58.42±14.2, 57.95 (48.72 to 67.09)
Frontal_Inf_Oper_R	NC	n=87, 44.72±8.63, 43.39 (38.63 to 50.11)	n=102, 64.95±15.87, 64.13 (54.01 to 74.33)
Frontal_Inf_Oper_R	SMC	n=21, 46.89±5.76, 47.2 (44.93 to 50.94)	n=15, 63.91±15.27, 62.39 (48.91 to 75.6)
Frontal_Inf_Tri_L	AD	n=13, 36.52±7.7, 35.48 (33.82 to 41.83)	n=9, 46.57±10.21, 47.6 (38.02 to 54.74)	0.34#
Frontal_Inf_Tri_L	MCI	n=65, 42.42±10.57, 41.22 (35.37 to 46.45)	n=85, 51.05±12.8, 50.09 (41.35 to 59.37)
Frontal_Inf_Tri_L	NC	n=87, 44.82±9.24, 43.89 (38.39 to 49.46)	n=102, 55.99±15.14, 54.7 (45.24 to 63.37)
Frontal_Inf_Tri_L	SMC	n=21, 45.93±6.34, 47 (43.17 to 49.46)	n=15, 51.41±17.78, 48.33 (39.71 to 67.51)
Frontal_Inf_Tri_R	AD	n=13, 34.85±6.03, 33.34 (31.64 to 39.91)	n=9, 46.3±14.86, 48.54 (35.16 to 55.67)	0.63#
Frontal_Inf_Tri_R	MCI	n=65, 38.95±8.48, 37.21 (32.81 to 43.3)	n=85, 50.97±13.13, 50.26 (43.62 to 57.78)
Frontal_Inf_Tri_R	NC	n=87, 40.29±7.51, 39.42 (34.6 to 45.23)	n=102, 55.92±17.9, 53.41 (45.68 to 64.03)
Frontal_Inf_Tri_R	SMC	n=21, 42.4±4.97, 42.69 (40.22 to 46.16)	n=15, 55.2±18.86, 53.08 (40.23 to 69.12)
Frontal_Inf_Orb_L	AD	n=13, 35.79±6.94, 33.63 (31.34 to 39.78)	n=9, 46.18±9.63, 44.1 (39.5 to 52.63)	0.99#
Frontal_Inf_Orb_L	MCI	n=65, 39.9±9.36, 39.14 (33.67 to 42.78)	n=85, 51.32±13.08, 49.58 (42.78 to 60.27)
Frontal_Inf_Orb_L	NC	n=87, 42.03±8.18, 40.33 (36.85 to 45.64)	n=102, 54.01±12.78, 54.1 (44.65 to 62.08)
Frontal_Inf_Orb_L	SMC	n=21, 42.32±5.61, 41.25 (39.42 to 45.64)	n=15, 55.83±16.15, 53.8 (42.05 to 68.29)
Frontal_Inf_Orb_R	AD	n=13, 32.79±6.26, 30.49 (29.03 to 38.18)	n=9, 45.68±10.81, 44.32 (39.39 to 53.86)	0.92#
Frontal_Inf_Orb_R	MCI	n=65, 35.59±7.59, 34.68 (30.69 to 39.35)	n=85, 51.26±11.71, 49 (42.03 to 59.76)
Frontal_Inf_Orb_R	NC	n=87, 37.32±7.56, 36.58 (31.93 to 42.03)	n=102, 53.33±13.91, 51.22 (44.37 to 59.36)
Frontal_Inf_Orb_R	SMC	n=21, 38.18±4.03, 38.12 (36.24 to 41.27)	n=15, 57.89±14.85, 59.47 (43.04 to 65.85)
Rolandic_Oper_L	AD	n=13, 39.35±5.49, 39.63 (34.93 to 41.86)	n=9, 77.03±17.37, 81.05 (57.21 to 90.45)	0.27#
Rolandic_Oper_L	MCI	n=65, 44.83±10.34, 42.95 (38.27 to 47.77)	n=85, 79.23±17.56, 77.79 (67.33 to 90.03)
Rolandic_Oper_L	NC	n=87, 47.79±8.66, 46.1 (41.95 to 52.86)	n=102, 81.62±21.3, 79.06 (65.29 to 97.04)
Rolandic_Oper_L	SMC	n=21, 47.58±6.46, 49.15 (43.76 to 52.55)	n=15, 85.71±14.22, 85.09 (73.41 to 98.52)
Rolandic_Oper_R	AD	n=13, 38.63±5.96, 37.72 (33.94 to 45.11)	n=9, 69.42±17.98, 69.46 (54.76 to 83.12)	0.74#
Rolandic_Oper_R	MCI	n=65, 44±10.09, 42.92 (37.54 to 48.98)	n=85, 76.04±16.03, 73.54 (65.49 to 86.1)
Rolandic_Oper_R	NC	n=87, 45.95±8.44, 45.59 (39.94 to 52.41)	n=102, 77.6±19.72, 74.82 (63.41 to 90.26)
Rolandic_Oper_R	SMC	n=21, 47.36±5.53, 48.26 (43.44 to 51.64)	n=15, 82.85±14.68, 85.38 (69.3 to 93.73)
Supp_Motor_Area_L	AD	n=13, 38.71±7.8, 38.58 (31.91 to 43.58)	n=9, 48.3±13.98, 47.85 (40.88 to 56.87)	0.6#
Supp_Motor_Area_L	MCI	n=65, 42.71±9.98, 41.48 (36.35 to 48.37)	n=85, 47.58±12.71, 47.67 (40.33 to 55.67)
Supp_Motor_Area_L	NC	n=87, 45.53±8.47, 44.65 (39.52 to 49.93)	n=102, 50.09±12.42, 49.39 (40.43 to 58.82)
Supp_Motor_Area_L	SMC	n=21, 44.7±6.65, 45.65 (42.83 to 49.47)	n=15, 49.85±14.44, 50.73 (41.57 to 57.64)
Precentral_R	AD	n=13, 32.84±7.63, 29.99 (27.9 to 31.49)	n=9, 29.87±12.71, 31.24 (16.42 to 41.32)	0.43#
Precentral_R	MCI	n=65, 37.04±10.07, 36.5 (30.05 to 41.66)	n=85, 34.87±11.75, 36.69 (26.78 to 44.24)
Precentral_R	NC	n=87, 40.12±8.71, 40.64 (34.25 to 45.24)	n=102, 38.77±13.51, 37.24 (30.19 to 45.79)
Precentral_R	SMC	n=21, 41.99±7.65, 42.94 (38.59 to 46.66)	n=15, 37.01±16.47, 34.13 (23.15 to 45.11)
Supp_Motor_Area_R	AD	n=13, 38±8.59, 35.51 (32.21 to 38.96)	n=9, 38.44±9.02, 39.91 (35.42 to 41.71)	0.34#
Supp_Motor_Area_R	MCI	n=65, 42.11±9.82, 40.89 (35.44 to 47.7)	n=85, 42.12±12.61, 42.69 (34.18 to 49.57)
Supp_Motor_Area_R	NC	n=87, 44.76±7.89, 44.84 (38.06 to 49.86)	n=102, 43.4±12.78, 42.35 (35.07 to 50.53)
Supp_Motor_Area_R	SMC	n=21, 45.84±7.41, 46.7 (43.78 to 48.92)	n=15, 41.77±16.98, 39.19 (26.97 to 49.21)
Olfactory_L	AD	n=13, 39.88±7.61, 38.67 (35.95 to 43.03)	n=9, 83.46±25.56, 88.64 (63.42 to 102.88)	0.04#
Olfactory_L	MCI	n=65, 40.75±9.78, 39.31 (34.82 to 43.81)	n=85, 78.29±24.04, 71.56 (62.71 to 94.96)
Olfactory_L	NC	n=87, 44.51±9.84, 43.07 (37.96 to 49.5)	n=102, 78.04±29.52, 72.49 (52.67 to 96.84)
Olfactory_L	SMC	n=21, 43.18±5.47, 43.8 (39.77 to 47)	n=15, 84.17±30.93, 80.65 (57.56 to 93.05)
Olfactory_R	AD	n=13, 37.74±7.38, 35.41 (32.55 to 42.29)	n=9, 67.69±19.28, 68.57 (56.85 to 77.22)	0.13#
Olfactory_R	MCI	n=65, 39.96±8.33, 38.85 (34.43 to 43.44)	n=85, 64.33±19.2, 60.46 (51.73 to 75.85)
Olfactory_R	NC	n=87, 43.3±9.51, 42.25 (36.16 to 49.17)	n=102, 65.53±23.21, 61.79 (48.02 to 77.97)
Olfactory_R	SMC	n=21, 42.87±6.18, 42.26 (38.78 to 47.84)	n=15, 67.91±24.66, 66.52 (51.06 to 81.65)
Frontal_Sup_Medial_L	AD	n=13, 37.05±7.61, 35.48 (30.44 to 45.2)	n=9, 49.02±12.22, 47.24 (38.49 to 55.4)	0.53#
Frontal_Sup_Medial_L	MCI	n=65, 41.68±11.33, 40.76 (34.59 to 46.13)	n=85, 46.51±11.59, 44.98 (38.27 to 52.65)
Frontal_Sup_Medial_L	NC	n=87, 43.73±8.36, 42.68 (37.69 to 48.2)	n=102, 51.1±14.99, 50.09 (40.87 to 58.46)
Frontal_Sup_Medial_L	SMC	n=21, 43.92±6.83, 43.73 (40.79 to 46.81)	n=15, 48.87±14.08, 44.56 (38.54 to 58.05)
Frontal_Sup_Medial_R	AD	n=13, 36.54±7.64, 36.33 (29.44 to 44.17)	n=9, 40.8±10.88, 36.64 (33.78 to 49.85)	0.32#
Frontal_Sup_Medial_R	MCI	n=65, 40.28±10.07, 38.56 (33.16 to 47.91)	n=85, 39.76±11.59, 38.51 (31.55 to 47.48)
Frontal_Sup_Medial_R	NC	n=87, 42.37±8.34, 42.01 (35.42 to 48.24)	n=102, 41.05±16.18, 39.37 (32.4 to 47.12)
Frontal_Sup_Medial_R	SMC	n=21, 41.96±6.09, 42.99 (38.86 to 46.15)	n=15, 41.63±12.79, 39.94 (33.61 to 45.84)
Frontal_Med_Orb_L	AD	n=13, 52.08±21.56, 43.36 (40.79 to 55.04)	n=9, 51.45±13.97, 47.3 (43.57 to 59.48)	0.69#
Frontal_Med_Orb_L	MCI	n=65, 50.88±17.58, 46.34 (41.45 to 56.92)	n=85, 58.62±14.26, 56.44 (48.69 to 66.78)
Frontal_Med_Orb_L	NC	n=87, 53.28±11.54, 50.62 (44.86 to 58.73)	n=102, 60.73±15.23, 60.36 (50.17 to 67.28)
Frontal_Med_Orb_L	SMC	n=21, 54.88±8.08, 54.26 (49.85 to 60.56)	n=15, 66.04±15.76, 63.36 (54.27 to 75.45)
Frontal_Med_Orb_R	AD	n=13, 45.37±14.85, 40.39 (36.02 to 49.24)	n=9, 54.61±12.15, 55.4 (49.07 to 59.48)	0.16#
Frontal_Med_Orb_R	MCI	n=65, 45.5±11.08, 43.17 (38.4 to 50.7)	n=85, 52.27±14.08, 51.69 (41.45 to 60.23)
Frontal_Med_Orb_R	NC	n=87, 48.64±11.38, 45.95 (40.66 to 53.21)	n=102, 52.98±15.44, 50.64 (43.34 to 59.53)
Frontal_Med_Orb_R	SMC	n=21, 46.26±5.76, 46.15 (45.07 to 49.33)	n=15, 59.44±12.79, 60.39 (48.33 to 68.09)
Rectus_L	AD	n=13, 51.78±10.21, 50.5 (49.16 to 59.1)	n=9, 60.95±18.26, 57.1 (51.21 to 77.79)	0.5#
Rectus_L	MCI	n=65, 53.8±13.88, 51.96 (44.43 to 60.56)	n=85, 63.34±15.15, 61.75 (53.59 to 70.77)
Rectus_L	NC	n=87, 57.43±12.3, 56.83 (49.43 to 64.74)	n=102, 64.97±17.41, 64 (53.38 to 76.39)
Rectus_L	SMC	n=21, 57.47±7.39, 58.47 (53.62 to 62.38)	n=15, 74.86±16.26, 73.46 (62.3 to 89.93)
Rectus_R	AD	n=13, 47.83±9.85, 50.26 (38.77 to 53.77)	n=9, 54.91±12.41, 55.8 (46.62 to 62.23)	0.27#
Rectus_R	MCI	n=65, 49.47±10.95, 47.5 (42.67 to 54.66)	n=85, 52.42±13.95, 50.55 (43.26 to 61.21)
Rectus_R	NC	n=87, 54.02±13.57, 52.99 (44.85 to 60.34)	n=102, 53.65±15.7, 51.37 (44.78 to 60.36)
Rectus_R	SMC	n=21, 52.57±7.62, 53.06 (48.46 to 54.74)	n=15, 58.63±14.61, 61.44 (43.46 to 71.49)
Insula_L	AD	n=13, 38.4±6.71, 36.07 (34.36 to 42.01)	n=9, 77.22±18.77, 75.88 (67.82 to 85.67)	0.13#
Insula_L	MCI	n=65, 42.12±9.52, 41.4 (35.62 to 44.73)	n=85, 76.7±17.56, 77.66 (64.39 to 86.7)
Insula_L	NC	n=87, 44.96±7.93, 43.23 (39.54 to 49.26)	n=102, 77.49±22.61, 76.12 (61.23 to 90.47)
Insula_L	SMC	n=21, 44.72±5.86, 45.5 (41.87 to 48.47)	n=15, 86.14±16.6, 84.28 (75.41 to 96.46)
Frontal_Sup_L	AD	n=13, 30.41±7.67, 28.62 (24.36 to 36.62)	n=9, 26.33±6.57, 25.91 (24.14 to 29.8)	0.87#
Frontal_Sup_L	MCI	n=65, 35.1±10.15, 33.28 (28.88 to 39.66)	n=85, 29.5±10.89, 29.58 (21.78 to 34.53)
Frontal_Sup_L	NC	n=87, 37.71±8.39, 36.14 (32.08 to 42.59)	n=102, 32.69±15.4, 29.85 (23.72 to 38.53)
Frontal_Sup_L	SMC	n=21, 38.1±6.41, 40 (35.61 to 42.4)	n=15, 33.5±12.14, 31.02 (23.94 to 38.2)
Insula_R	AD	n=13, 37.37±5.93, 37.84 (32.75 to 42.04)	n=9, 87.3±15.39, 84.14 (79.77 to 96.8)	0.07#
Insula_R	MCI	n=65, 42.63±10.07, 41.28 (36.23 to 46.82)	n=85, 84.89±19.36, 85.85 (70.64 to 98.01)
Insula_R	NC	n=87, 44.82±8.09, 43.53 (38.52 to 51.22)	n=102, 83.85±22.91, 81.89 (67.72 to 103.9)
Insula_R	SMC	n=21, 46.22±6.12, 47.68 (41.45 to 50.26)	n=15, 95.74±18.94, 95.25 (74.46 to 111.52)
Cingulum_Ant_L	AD	n=13, 41.47±6.91, 40.21 (36.33 to 48.47)	n=9, 76.6±23.21, 69.9 (62.57 to 95.54)	0.42#
Cingulum_Ant_L	MCI	n=65, 45.32±10.39, 44.88 (38.48 to 48.29)	n=85, 77.52±18.13, 75.15 (64.5 to 92.65)
Cingulum_Ant_L	NC	n=87, 48.11±8.55, 45.94 (42.52 to 53.93)	n=102, 78.95±21.78, 75.34 (61.15 to 95.99)
Cingulum_Ant_L	SMC	n=21, 48.42±6.55, 50.4 (44.39 to 52.99)	n=15, 86.04±20.47, 85.71 (69.29 to 97.08)
Cingulum_Ant_R	AD	n=13, 37.87±7.25, 34.48 (33.27 to 45.05)	n=9, 64.4±12, 62.12 (56.92 to 71.27)	0.01#
Cingulum_Ant_R	MCI	n=65, 40±8.46, 38.88 (35.18 to 44.44)	n=85, 57.87±14.23, 56.55 (47.35 to 63.87)
Cingulum_Ant_R	NC	n=87, 42.69±9.08, 41.29 (36.26 to 46.8)	n=102, 58.86±18.67, 55.8 (45.99 to 68.94)
Cingulum_Ant_R	SMC	n=21, 39.95±4.36, 39.74 (38.09 to 44.29)	n=15, 65.4±13.55, 65.04 (54.86 to 77.33)
Cingulum_Mid_L	AD	n=13, 38.56±7.73, 34.71 (33.13 to 45.22)	n=9, 50.61±16.45, 48.31 (36.87 to 63.76)	0.98#
Cingulum_Mid_L	MCI	n=65, 43.52±10.23, 42.93 (37.04 to 47.8)	n=85, 55.75±14.88, 56.03 (45.47 to 64.01)
Cingulum_Mid_L	NC	n=87, 47.93±9.46, 46.46 (41.44 to 52.5)	n=102, 60.3±15.26, 60.16 (50.69 to 68.68)
Cingulum_Mid_L	SMC	n=21, 46.07±6.63, 48.13 (42.07 to 51.08)	n=15, 59.81±17.42, 56.77 (50.07 to 75.41)
Cingulum_Mid_R	AD	n=13, 38.61±6.94, 37.91 (32.95 to 39.32)	n=9, 47.09±14.74, 45.59 (33.24 to 57.08)	0.77#
Cingulum_Mid_R	MCI	n=65, 43.85±10.49, 42.31 (37.9 to 48.81)	n=85, 49.51±13.71, 49.26 (39.63 to 57.2)
Cingulum_Mid_R	NC	n=87, 46.81±9.29, 45.2 (39.24 to 53.01)	n=102, 53.19±14.84, 51.4 (45.04 to 63.01)
Cingulum_Mid_R	SMC	n=21, 48.33±6.39, 49.62 (44.57 to 52.69)	n=15, 54.55±19.09, 49.96 (36.66 to 74.79)
Cingulum_Post_L	AD	n=13, 34.12±9.89, 31.99 (25.82 to 39.62)	n=9, 29.05±14.03, 29.67 (23.37 to 35.5)	0.84#
Cingulum_Post_L	MCI	n=65, 42.11±12.49, 40.52 (32.82 to 49.25)	n=85, 40.99±16.98, 41.21 (29.05 to 51.86)
Cingulum_Post_L	NC	n=87, 48.12±12.01, 45.72 (39.01 to 55.28)	n=102, 49.68±18.04, 46.31 (38.28 to 59.78)
Cingulum_Post_L	SMC	n=21, 46.13±8.17, 49.13 (40.74 to 50)	n=15, 44.1±22.79, 47.98 (23.91 to 54.15)
Cingulum_Post_R	AD	n=13, 31.89±6, 30.1 (27.21 to 35.22)	n=9, 23.82±14.13, 25.4 (9.7 to 28.2)	0.09#
Cingulum_Post_R	MCI	n=65, 40.54±12.07, 39.05 (34.59 to 47.08)	n=85, 34.17±15.39, 33.1 (23.36 to 42.73)
Cingulum_Post_R	NC	n=87, 43.31±10.17, 42.58 (35.15 to 52.79)	n=102, 42.74±17.89, 40.5 (30.48 to 55.85)
Cingulum_Post_R	SMC	n=21, 48.21±6.73, 48.11 (42.93 to 53.45)	n=15, 37±20.76, 33.25 (20.82 to 49.85)
Hippocampus_L	AD	n=13, 32.67±6.81, 29.52 (27.53 to 36.25)	n=9, 62.54±10.54, 65.64 (56.37 to 66.46)	0.31#
Hippocampus_L	MCI	n=65, 36.66±7.84, 35.93 (31.85 to 39.15)	n=85, 59.43±14.4, 59.22 (48.68 to 68.06)
Hippocampus_L	NC	n=87, 39.38±6.92, 38.62 (35.11 to 41.64)	n=102, 63.71±14.93, 62.73 (54.17 to 73.46)
Hippocampus_L	SMC	n=21, 38.51±5.67, 39.15 (37.46 to 41.12)	n=15, 67.62±16.21, 68.65 (53.66 to 76.75)
Hippocampus_R	AD	n=13, 30.72±5.73, 29 (27.25 to 33.7)	n=9, 49.22±13.93, 47.5 (43.26 to 59.01)	0.73#
Hippocampus_R	MCI	n=65, 35.38±7.79, 34.74 (30.33 to 41.76)	n=85, 52.61±11.94, 52.13 (42.89 to 60.34)
Hippocampus_R	NC	n=87, 37.27±7.12, 36.11 (32.19 to 40.86)	n=102, 55.62±13.7, 54.77 (46.01 to 66.24)
Hippocampus_R	SMC	n=21, 38.89±5.28, 40.21 (34.87 to 42.78)	n=15, 53.86±10.56, 52.84 (47.17 to 62.22)
ParaHippocampal_L	AD	n=13, 32.47±5.16, 31.05 (28.45 to 37.05)	n=9, 81.64±13.87, 83.29 (77.34 to 84.67)	0.04#
ParaHippocampal_L	MCI	n=65, 36.79±7.16, 36.13 (32.11 to 39.66)	n=85, 72.93±15.32, 70.66 (65.21 to 82.74)
ParaHippocampal_L	NC	n=87, 38.5±5.94, 37.91 (34.49 to 41.47)	n=102, 76.23±17.76, 75.41 (62.65 to 88.45)
ParaHippocampal_L	SMC	n=21, 38.45±4.84, 38.56 (36.83 to 40.41)	n=15, 81.58±20.24, 88.26 (62.05 to 95.6)
Frontal_Sup_R	AD	n=13, 28.82±7.11, 26.59 (22.71 to 34.97)	n=9, 24.16±6.34, 24.85 (23.37 to 26.15)	0.36#
Frontal_Sup_R	MCI	n=65, 34.03±9.69, 33.03 (27.53 to 39.11)	n=85, 26.99±9.48, 26.33 (19.86 to 32.77)
Frontal_Sup_R	NC	n=87, 36.56±8.04, 37.25 (30.64 to 41.64)	n=102, 29.76±15.15, 26.03 (21.39 to 35.96)
Frontal_Sup_R	SMC	n=21, 37.95±6.41, 39.75 (34.5 to 42.28)	n=15, 28.52±14.43, 24 (18.76 to 33.98)
ParaHippocampal_R	AD	n=13, 31.05±5.04, 29.52 (27.5 to 31.2)	n=9, 66.04±13.18, 62.77 (60.69 to 76.2)	0.09#
ParaHippocampal_R	MCI	n=65, 37.03±7.98, 35.61 (31.44 to 40.69)	n=85, 63.39±12.86, 62.29 (54.95 to 72.85)
ParaHippocampal_R	NC	n=87, 38.81±6.5, 38.4 (34.25 to 42.15)	n=102, 65.21±14.51, 64.59 (54.58 to 73.61)
ParaHippocampal_R	SMC	n=21, 40.08±4.7, 40.86 (37.52 to 42.98)	n=15, 68.46±12.34, 72.54 (57.95 to 77.1)
Amygdala_L	AD	n=13, 30.87±5.99, 29.4 (25.09 to 36.96)	n=9, 73.68±33.85, 68.64 (48.97 to 98.42)	0.01#
Amygdala_L	MCI	n=65, 34.81±8.29, 33.41 (29.71 to 38.18)	n=85, 70.19±24.57, 66.64 (51.49 to 84.2)
Amygdala_L	NC	n=87, 37.45±7.09, 37.14 (32.5 to 40.69)	n=102, 64.44±23.36, 59.19 (49.14 to 78.4)
Amygdala_L	SMC	n=21, 38.35±7.02, 39.1 (33.65 to 43.35)	n=15, 82.89±28.5, 79.4 (57.85 to 114.82)
Amygdala_R	AD	n=13, 28.21±4.81, 26.93 (25.71 to 32.79)	n=9, 78.04±33.13, 78.55 (49.5 to 113)	0.01#
Amygdala_R	MCI	n=65, 32.82±7.31, 31.89 (27.86 to 37.51)	n=85, 65.08±25.97, 59.36 (46.36 to 78.12)
Amygdala_R	NC	n=87, 34.49±6.76, 34.31 (29.14 to 39.68)	n=102, 63.02±24.77, 58.13 (44.74 to 74.78)
Amygdala_R	SMC	n=21, 35.33±4.72, 35.32 (33.93 to 37.58)	n=15, 82.02±22.9, 90.78 (62.18 to 100.88)
Calcarine_L	AD	n=13, 32.24±8.87, 30.41 (26.06 to 36.64)	n=9, 42.61±18.41, 39.58 (34.29 to 49.98)	0.91#
Calcarine_L	MCI	n=65, 39.64±12.79, 37.84 (29.6 to 48.89)	n=85, 50.48±17.38, 49.98 (38.81 to 62.48)
Calcarine_L	NC	n=87, 44.57±11.44, 43.51 (37.25 to 52.15)	n=102, 54.56±18.38, 54.59 (43.95 to 63.9)
Calcarine_L	SMC	n=21, 43.68±8.88, 44.84 (39.64 to 51.31)	n=15, 53.39±21.43, 51.67 (34.38 to 76.9)
Calcarine_R	AD	n=13, 30.18±7.04, 31.67 (25.16 to 33.63)	n=9, 39.38±18.43, 40.15 (23.94 to 46)	0.75#
Calcarine_R	MCI	n=65, 40.22±13.64, 37.54 (32.67 to 48.01)	n=85, 48.94±17.01, 49.98 (36.64 to 63.15)
Calcarine_R	NC	n=87, 42.07±10.87, 41.9 (34.82 to 47.88)	n=102, 51.48±17.16, 52.09 (40.25 to 61.56)
Calcarine_R	SMC	n=21, 46.95±7.57, 47.26 (40.27 to 51.91)	n=15, 52.87±20.31, 55.05 (35.62 to 71.5)
Cuneus_L	AD	n=13, 27.71±9.28, 23.26 (20.26 to 35.04)	n=9, 34.5±23.19, 32.72 (15.65 to 44.9)	0.67#
Cuneus_L	MCI	n=65, 36.81±13.11, 35.85 (27.75 to 46.06)	n=85, 43.76±18.5, 43.01 (32.01 to 57.83)
Cuneus_L	NC	n=87, 42.84±12.33, 40.96 (33.9 to 50.69)	n=102, 47.07±18.56, 45.36 (35.28 to 58.27)
Cuneus_L	SMC	n=21, 41.56±10.05, 42.77 (37.85 to 48.71)	n=15, 47.35±22.03, 49.88 (28.41 to 68.46)
Cuneus_R	AD	n=13, 26.69±8.01, 29.34 (19.54 to 30.75)	n=9, 25.3±17.46, 24.83 (15.57 to 27.44)	0.67#
Cuneus_R	MCI	n=65, 37.38±13.96, 35.95 (29.5 to 45.78)	n=85, 40.37±18.57, 38.76 (26.85 to 54.33)
Cuneus_R	NC	n=87, 41.58±12.92, 41.21 (32.73 to 48.74)	n=102, 42.67±19.08, 41.23 (30.46 to 50.79)
Cuneus_R	SMC	n=21, 44.6±7.8, 46.61 (39.11 to 48.84)	n=15, 44.28±21.25, 47.53 (23.51 to 63.82)
Lingual_L	AD	n=13, 32.88±7, 32.08 (28.41 to 36.94)	n=9, 58.55±21.08, 59.9 (41.58 to 75.87)	0.32#
Lingual_L	MCI	n=65, 39.16±10.97, 38.63 (31.52 to 46.02)	n=85, 58.14±16.51, 57.44 (47.95 to 70.13)
Lingual_L	NC	n=87, 43.13±8.98, 42.16 (37.66 to 47.4)	n=102, 61.35±18.15, 60.29 (51.62 to 73)
Lingual_L	SMC	n=21, 44.79±7.7, 47.02 (39.78 to 49.93)	n=15, 60.49±21.9, 56.12 (46.14 to 79.03)
Lingual_R	AD	n=13, 32.43±5.98, 33.02 (29.42 to 36.64)	n=9, 51.52±22.76, 49.52 (28.51 to 68.69)	0.56#
Lingual_R	MCI	n=65, 39.78±10.97, 38.84 (34.15 to 46.09)	n=85, 57.59±16.44, 60.63 (45.74 to 70.37)
Lingual_R	NC	n=87, 42.12±8.73, 41.33 (36.33 to 47.99)	n=102, 59.32±17.75, 58.23 (49.19 to 69.19)
Lingual_R	SMC	n=21, 45.16±6.87, 45.1 (40.85 to 50.08)	n=15, 60.15±22.34, 56.22 (42.23 to 82.76)
Occipital_Sup_L	AD	n=13, 22.14±7.62, 19.4 (17 to 27.6)	n=9, 20.68±15.92, 14.49 (9.32 to 21.69)	0.48#
Occipital_Sup_L	MCI	n=65, 30.11±12.37, 28.51 (19.04 to 37.19)	n=85, 28.8±13.36, 27.62 (20.48 to 38.46)
Occipital_Sup_L	NC	n=87, 35.42±11.33, 35.05 (26.38 to 42.91)	n=102, 31.46±15.22, 28.7 (20.63 to 39.95)
Occipital_Sup_L	SMC	n=21, 35.72±9.74, 37.96 (32.32 to 42.85)	n=15, 33.87±18.81, 39.03 (16.22 to 48.26)
Frontal_Sup_Orb_L	AD	n=13, 43.63±11.43, 42.31 (35.36 to 47.67)	n=9, 36.26±4.87, 36.52 (31.82 to 40.07)	0.5#
Frontal_Sup_Orb_L	MCI	n=65, 46.55±13.13, 43.96 (38.21 to 49.44)	n=85, 40.98±11.81, 40.2 (31.97 to 48.31)
Frontal_Sup_Orb_L	NC	n=87, 48.06±10.21, 46.64 (41.08 to 53.25)	n=102, 43.74±13.08, 42.13 (34.96 to 49.51)
Frontal_Sup_Orb_L	SMC	n=21, 49.35±7.25, 50.08 (46.25 to 53.37)	n=15, 43.12±16.43, 42.19 (30.38 to 53.18)
Occipital_Sup_R	AD	n=13, 21.59±8.95, 19.7 (14.07 to 26.57)	n=9, 14.75±8.35, 14.84 (11.84 to 16.46)	0.32#
Occipital_Sup_R	MCI	n=65, 30.42±11.97, 29.84 (21.51 to 37.14)	n=85, 28.09±14.33, 24.78 (18.33 to 38.81)
Occipital_Sup_R	NC	n=87, 35.43±12.44, 34.87 (25.58 to 43.16)	n=102, 29.45±15.37, 25.39 (18.28 to 36.93)
Occipital_Sup_R	SMC	n=21, 36±9.26, 36.74 (31.72 to 42.68)	n=15, 28.95±17.87, 27.4 (15.45 to 34.19)
Occipital_Mid_L	AD	n=13, 23.87±7.64, 21.98 (19.98 to 25.69)	n=9, 16.72±8.48, 13.36 (9.96 to 25.42)	0.44#
Occipital_Mid_L	MCI	n=65, 34.05±13.92, 29.66 (24.38 to 42.67)	n=85, 26.01±13.26, 25.05 (15.34 to 35.61)
Occipital_Mid_L	NC	n=87, 38.82±11.97, 38.11 (29.51 to 46.09)	n=102, 29.47±16.26, 25.56 (18.5 to 37.21)
Occipital_Mid_L	SMC	n=21, 39.72±9.08, 41.73 (37.43 to 45.26)	n=15, 27.4±18.2, 27.88 (8.59 to 40.43)
Occipital_Mid_R	AD	n=13, 24.17±8.09, 20.32 (18.83 to 30.19)	n=9, 21.79±10.69, 25.26 (18.1 to 28.38)	0.41#
Occipital_Mid_R	MCI	n=65, 33.96±13.32, 32.72 (23.53 to 43.18)	n=85, 31.52±15.52, 29.53 (19.78 to 42.31)
Occipital_Mid_R	NC	n=87, 38.52±12.09, 38.84 (29.61 to 47.21)	n=102, 35.1±19.38, 30.97 (20.43 to 44.41)
Occipital_Mid_R	SMC	n=21, 40.95±10.06, 44.28 (32.61 to 49.07)	n=15, 33.54±20.47, 31.47 (18.58 to 44.23)
Occipital_Inf_L	AD	n=13, 26.91±6.55, 25.78 (22.17 to 32.06)	n=9, 18.84±12.15, 15.15 (13.31 to 27.96)	0.99
Occipital_Inf_L	MCI	n=65, 35.23±12.57, 32.7 (25.02 to 42.08)	n=85, 26.23±14.15, 27.4 (14.47 to 35.64)
Occipital_Inf_L	NC	n=87, 38.89±9.83, 38.44 (31.65 to 45.4)	n=102, 29.97±15.34, 29.57 (17.9 to 39.51)
Occipital_Inf_L	SMC	n=21, 38.5±7.95, 38.1 (33.01 to 44.3)	n=15, 27.99±19.7, 27.14 (10.08 to 35.11)
Occipital_Inf_R	AD	n=13, 25.84±5.92, 25.58 (20.36 to 31.68)	n=9, 24.6±15.75, 19.82 (16.73 to 27.69)	0.18#
Occipital_Inf_R	MCI	n=65, 34.23±11.16, 32.61 (25.87 to 40.39)	n=85, 30.93±15.67, 31.18 (18.32 to 39.81)
Occipital_Inf_R	NC	n=87, 38.01±9.57, 37.12 (31.55 to 44.29)	n=102, 33.6±17.62, 29.44 (20.35 to 44.41)
Occipital_Inf_R	SMC	n=21, 41.44±8.08, 41.19 (37.26 to 47.29)	n=15, 30.42±17.87, 31.13 (17.93 to 39.9)
Fusiform_L	AD	n=13, 31.11±7.24, 29.95 (26.67 to 32.05)	n=9, 44.14±12.73, 44.64 (36.52 to 47.56)	0.41#
Fusiform_L	MCI	n=65, 36.78±9.19, 35.79 (31.4 to 40.6)	n=85, 45.84±11.88, 44.81 (38.24 to 53.25)
Fusiform_L	NC	n=87, 39.15±7.18, 38.1 (34.48 to 44.02)	n=102, 49.47±12.92, 49.66 (39.74 to 57.25)
Fusiform_L	SMC	n=21, 39.78±6.28, 41.3 (36.03 to 43.41)	n=15, 47.42±15.72, 42.02 (37.65 to 60.84)
Fusiform_R	AD	n=13, 29.96±6.04, 28.26 (26.69 to 32.14)	n=9, 40.18±15.82, 34.27 (28.34 to 52.74)	0.43#
Fusiform_R	MCI	n=65, 36.43±9.03, 35.58 (30.36 to 40.99)	n=85, 44.77±12.47, 44.77 (34.55 to 52.69)
Fusiform_R	NC	n=87, 38.8±7.45, 38.45 (34.25 to 43.08)	n=102, 46.78±12.46, 46.56 (40.29 to 54.73)
Fusiform_R	SMC	n=21, 41.27±6.25, 41.53 (38.26 to 46.29)	n=15, 47±17.36, 40.99 (33.35 to 60.6)
Postcentral_L	AD	n=13, 30.8±6.23, 28.21 (26.56 to 32.81)	n=9, 34.94±12.44, 35.87 (26.3 to 44.49)	0.69#
Postcentral_L	MCI	n=65, 36.9±10.53, 36.12 (30.61 to 41.34)	n=85, 39.08±10.85, 39.61 (29.93 to 46.89)
Postcentral_L	NC	n=87, 40.23±9.4, 38.62 (33.81 to 45.63)	n=102, 43.46±11.53, 41.6 (36.75 to 48.87)
Postcentral_L	SMC	n=21, 40.19±7.69, 42.5 (34.14 to 45)	n=15, 41.53±14.44, 40.72 (26 to 56.21)
Postcentral_R	AD	n=13, 29.01±6.98, 26.52 (24.89 to 28.04)	n=9, 33.99±12.71, 37.54 (21.13 to 44.88)	0.48#
Postcentral_R	MCI	n=65, 34.01±9.57, 32.87 (27.42 to 39.41)	n=85, 38.35±10.73, 38.91 (30.81 to 45.46)
Postcentral_R	NC	n=87, 37.06±9, 36.41 (30.03 to 42.95)	n=102, 40.78±12.24, 40.24 (33.77 to 47.4)
Postcentral_R	SMC	n=21, 38.45±7.53, 39.67 (34.71 to 43.28)	n=15, 40.18±14.16, 38.56 (27.06 to 51.37)
Parietal_Sup_L	AD	n=13, 21.21±7.71, 18.43 (16.26 to 25.22)	n=9, 17.09±7.37, 16.24 (12.11 to 23.41)	0.17#
Parietal_Sup_L	MCI	n=65, 28.69±11.59, 25.48 (20.33 to 35.99)	n=85, 21.62±10.02, 21.36 (14.23 to 26.66)
Parietal_Sup_L	NC	n=87, 34.43±11.6, 34.2 (24.94 to 41.33)	n=102, 23.56±12.09, 22.24 (15.14 to 30.23)
Parietal_Sup_L	SMC	n=21, 34.9±8.2, 37.15 (30.87 to 40.75)	n=15, 24.56±13.51, 23.04 (16.2 to 30.36)
Frontal_Sup_Orb_R	AD	n=13, 44.46±14.62, 41.75 (35.48 to 50.27)	n=9, 37.02±10.56, 37.41 (27.66 to 44.46)	0.79#
Frontal_Sup_Orb_R	MCI	n=65, 46.22±12.4, 43.97 (37.55 to 51.18)	n=85, 39.12±11.01, 39.2 (32.12 to 46.13)
Frontal_Sup_Orb_R	NC	n=87, 46.3±10.47, 45.57 (38.79 to 53.03)	n=102, 42.48±14.81, 40.23 (33.61 to 49.23)
Frontal_Sup_Orb_R	SMC	n=21, 46.69±6.52, 46.82 (42.21 to 50.5)	n=15, 40.76±17.12, 37.41 (27.41 to 47.53)
Parietal_Sup_R	AD	n=13, 20.95±7.45, 18.31 (15.66 to 22.77)	n=9, 20.57±9.67, 22.04 (11.88 to 23.89)	0.14#
Parietal_Sup_R	MCI	n=65, 28.51±10.67, 28.71 (20.66 to 34.04)	n=85, 23.9±9.63, 22.93 (16.12 to 30.45)
Parietal_Sup_R	NC	n=87, 33.36±11.01, 32.62 (24.94 to 40.02)	n=102, 26.15±13.15, 23 (17.24 to 30.55)
Parietal_Sup_R	SMC	n=21, 34.79±8.32, 36.38 (29.29 to 41.15)	n=15, 26.72±10.27, 24.74 (19.31 to 28.27)
Parietal_Inf_L	AD	n=13, 26.9±8.26, 25.39 (21.46 to 29.41)	n=9, 31.39±15.13, 33.89 (16.03 to 39.35)	0.32#
Parietal_Inf_L	MCI	n=65, 36.15±12.02, 34.21 (28.02 to 43.97)	n=85, 37.25±14.03, 39.37 (27.69 to 47.1)
Parietal_Inf_L	NC	n=87, 41.3±10.83, 40.28 (33.81 to 47.52)	n=102, 40.37±14.43, 39.24 (30.95 to 49.61)
Parietal_Inf_L	SMC	n=21, 42.1±7.49, 43.79 (41.4 to 47.05)	n=15, 39.54±18.77, 40.43 (23.4 to 52.06)
Parietal_Inf_R	AD	n=13, 27.09±8.67, 25.87 (20.7 to 26.33)	n=9, 41.99±20.25, 38.9 (28.29 to 48.69)	0.26#
Parietal_Inf_R	MCI	n=65, 37.34±11.26, 35.27 (28.73 to 44.03)	n=85, 41.94±15.44, 41.99 (30.09 to 55.43)
Parietal_Inf_R	NC	n=87, 41.52±10.74, 41.89 (33.54 to 48.57)	n=102, 45.24±17.17, 43.58 (35.23 to 55.24)
Parietal_Inf_R	SMC	n=21, 42.42±8.81, 43.99 (34.39 to 47.77)	n=15, 49.16±19.41, 48.03 (36.82 to 70.7)
SupraMarginal_L	AD	n=13, 34.81±6.25, 34.25 (31.15 to 36.77)	n=9, 53.6±20.48, 45.52 (37.59 to 75.18)	0.67#
SupraMarginal_L	MCI	n=65, 42.15±11.02, 39.85 (35.75 to 47.27)	n=85, 59.95±16.18, 59.13 (49.94 to 67.68)
SupraMarginal_L	NC	n=87, 46.42±9.96, 45.12 (38.99 to 51.79)	n=102, 62.07±14.68, 61.16 (51.98 to 70.09)
SupraMarginal_L	SMC	n=21, 45.96±6.55, 45.6 (42.91 to 50.2)	n=15, 62.69±17.75, 63.31 (49.04 to 76.75)
SupraMarginal_R	AD	n=13, 33.29±7.26, 32.77 (28.91 to 35.05)	n=9, 63.38±18.03, 56.76 (54.33 to 77.18)	0.29#
SupraMarginal_R	MCI	n=65, 41.63±10.29, 39.56 (34.9 to 47.36)	n=85, 60.38±15.72, 59.56 (52.19 to 70.61)
SupraMarginal_R	NC	n=87, 43.81±9.48, 42.54 (37.9 to 50.36)	n=102, 63.53±15.52, 63.18 (53.87 to 72.9)
SupraMarginal_R	SMC	n=21, 46.51±6.5, 47.26 (40.99 to 51.46)	n=15, 66.66±18.4, 66.19 (52.07 to 84.58)
Angular_L	AD	n=13, 27.84±7.94, 26.29 (23.04 to 30.4)	n=9, 37.45±17.72, 33.63 (26.28 to 44.01)	0.46#
Angular_L	MCI	n=65, 39.05±13.38, 34.63 (31.43 to 47.62)	n=85, 44.43±17.85, 47.4 (33.87 to 57.01)
Angular_L	NC	n=87, 44.45±11.3, 44.17 (36.67 to 51.73)	n=102, 47.7±17.2, 47.72 (37.09 to 55.8)
Angular_L	SMC	n=21, 45.26±7.83, 46.56 (43.8 to 50.39)	n=15, 47.92±21.27, 51.69 (26.05 to 65.62)
Angular_R	AD	n=13, 26.71±8.49, 24.84 (22.01 to 27.21)	n=9, 37.11±19.79, 30.38 (28.17 to 54.74)	0.53#
Angular_R	MCI	n=65, 36.83±11.3, 35.43 (28.19 to 45.14)	n=85, 45.57±16.95, 47.77 (34.96 to 57.09)
Angular_R	NC	n=87, 41.57±11.07, 41.86 (32.96 to 48.41)	n=102, 48.22±18.23, 48.66 (37.54 to 59.12)
Angular_R	SMC	n=21, 42.52±8.41, 44.18 (37.13 to 48.69)	n=15, 50.1±23.09, 50 (35 to 71.66)
Precuneus_L	AD	n=13, 29.5±9.63, 25.91 (22.67 to 33.91)	n=9, 26.52±9.79, 27.64 (23.31 to 32.7)	0.78#
Precuneus_L	MCI	n=65, 38.11±12.59, 36.78 (29.42 to 46.3)	n=85, 34.51±13.76, 34.44 (25.91 to 43.69)
Precuneus_L	NC	n=87, 44.41±11.55, 43.51 (35.55 to 51.86)	n=102, 40.16±14.29, 39.37 (31.62 to 48.72)
Precuneus_L	SMC	n=21, 42.9±8.49, 43.51 (39.04 to 49.23)	n=15, 38.58±17.52, 36.17 (26.03 to 48.32)
Precuneus_R	AD	n=13, 30.44±7.6, 26.94 (26.22 to 32.82)	n=9, 26.42±14.87, 26.28 (13.84 to 31.8)	0.71
Precuneus_R	MCI	n=65, 40.3±12.63, 39.49 (34.12 to 48.97)	n=85, 36.08±14.09, 36.07 (27.54 to 44.39)
Precuneus_R	NC	n=87, 44.46±10.84, 44.31 (37.19 to 51.2)	n=102, 40.36±14.77, 39.03 (30.05 to 47.77)
Precuneus_R	SMC	n=21, 48.84±7.74, 50.32 (43.58 to 54.98)	n=15, 39.21±19.13, 36.03 (27.27 to 46.13)
Paracentral_Lobule_L	AD	n=13, 32.59±7.74, 31.85 (28.01 to 35.32)	n=9, 28.65±10, 25.31 (20.03 to 37.83)	0.74#
Paracentral_Lobule_L	MCI	n=65, 36.77±9.77, 36.5 (29.82 to 42.27)	n=85, 30.31±11.8, 31.67 (22.64 to 36.51)
Paracentral_Lobule_L	NC	n=87, 41.13±9.07, 39.8 (34.68 to 46.8)	n=102, 34.5±12.46, 33.85 (25.59 to 41.39)
Paracentral_Lobule_L	SMC	n=21, 39.56±8.03, 39.76 (36.78 to 44.59)	n=15, 32.44±14.65, 32.74 (20.19 to 40.26)
Frontal_Mid_L	AD	n=13, 31.12±9.48, 28.37 (25.25 to 39.68)	n=9, 23.45±7.49, 25.23 (16.66 to 29.32)	0.69#
Frontal_Mid_L	MCI	n=65, 38.42±12.28, 35.97 (31.14 to 43.83)	n=85, 27.65±10.58, 27.61 (20.47 to 34.85)
Frontal_Mid_L	NC	n=87, 42.47±11.16, 41.21 (35.12 to 48.55)	n=102, 32.87±15.13, 30.87 (23.71 to 38.4)
Frontal_Mid_L	SMC	n=21, 44.01±8.62, 47.39 (40.48 to 49.14)	n=15, 31.58±16.72, 28.23 (17.15 to 36.9)
Paracentral_Lobule_R	AD	n=13, 34.05±9.21, 32.54 (29.9 to 36.46)	n=9, 27.01±14.05, 28.29 (14.19 to 31.95)	0.76
Paracentral_Lobule_R	MCI	n=65, 39.31±11.1, 38.38 (32.68 to 45.46)	n=85, 31.46±12.85, 31.27 (24.43 to 41.2)
Paracentral_Lobule_R	NC	n=87, 43.94±10, 44.13 (37.17 to 50.82)	n=102, 34.54±13.79, 33.13 (25.48 to 42.7)
Paracentral_Lobule_R	SMC	n=21, 46.06±8.1, 47.66 (42.23 to 50.67)	n=15, 33.77±17.46, 33.2 (20.43 to 38.14)
Caudate_L	AD	n=13, 30.27±7.6, 29.83 (23.93 to 32.94)	n=9, 32.3±10.11, 32.99 (23.14 to 37.44)	0.55#
Caudate_L	MCI	n=65, 31.47±7.54, 32.7 (27.16 to 35.74)	n=85, 32.47±9.7, 31.57 (24.52 to 39.46)
Caudate_L	NC	n=87, 33.54±6.88, 32.66 (29.27 to 38.57)	n=102, 37.98±14.19, 36.34 (27.84 to 43.36)
Caudate_L	SMC	n=21, 33.26±4.76, 33.56 (31.93 to 36.5)	n=15, 31.74±13.85, 29.29 (22.49 to 42.58)
Caudate_R	AD	n=13, 31.31±5.95, 30.67 (28.34 to 33.33)	n=9, 28.65±8.02, 27.71 (24.95 to 36.06)	0.02#
Caudate_R	MCI	n=65, 35.13±7.25, 35.1 (30.23 to 39)	n=85, 33.04±8.75, 31.69 (26.47 to 38.59)
Caudate_R	NC	n=87, 35.69±5.93, 34.99 (31.15 to 40.81)	n=102, 38.1±12.99, 35.66 (30.71 to 43.59)
Caudate_R	SMC	n=21, 37.9±4.58, 38.45 (35.45 to 40.66)	n=15, 31.86±15.13, 29.07 (22.62 to 40.17)
Putamen_L	AD	n=13, 40.12±6.88, 39.6 (35.05 to 43.38)	n=9, 60.71±18.58, 55.01 (49.58 to 69.74)	0.94#
Putamen_L	MCI	n=65, 40.47±7.07, 38.86 (35.78 to 45.07)	n=85, 63.36±16.7, 61.66 (50.58 to 75.32)
Putamen_L	NC	n=87, 41.04±6.51, 41 (35.98 to 45.25)	n=102, 64.57±17.85, 62.29 (53.37 to 73.31)
Putamen_L	SMC	n=21, 41.45±7.09, 42.15 (38.82 to 45.18)	n=15, 63.64±17.85, 60.53 (50.59 to 79.15)
Putamen_R	AD	n=13, 37.35±6.21, 37.06 (32.55 to 40.62)	n=9, 53.59±15.13, 53.74 (44.99 to 63.42)	0.95#
Putamen_R	MCI	n=65, 38.04±7.46, 37.26 (33.49 to 41.43)	n=85, 56.13±13.38, 53.77 (45.41 to 63.09)
Putamen_R	NC	n=87, 38.53±6.16, 39.03 (34.29 to 42.88)	n=102, 57.78±14.68, 56.53 (46.71 to 67.53)
Putamen_R	SMC	n=21, 40.57±5.53, 40.67 (38.76 to 44.24)	n=15, 59.42±14.01, 61.24 (51.18 to 70.61)
Pallidum_L	AD	n=13, 37.04±6.12, 36.19 (32.4 to 40.67)	n=9, 53.68±13.27, 57.73 (39.65 to 61.71)	0.92#
Pallidum_L	MCI	n=65, 36.55±6.46, 35.74 (32.46 to 41.91)	n=85, 59.15±19.64, 55.8 (43.97 to 71.64)
Pallidum_L	NC	n=87, 37.41±6.28, 38.17 (32.26 to 40.8)	n=102, 60.95±21.36, 56.71 (45.58 to 71.75)
Pallidum_L	SMC	n=21, 38.4±5.82, 39.36 (36.75 to 41.04)	n=15, 62.49±22.87, 54.72 (47.15 to 81.99)
Pallidum_R	AD	n=13, 36.58±6.88, 36.15 (31.93 to 40.38)	n=9, 51.45±17.26, 60.31 (37.17 to 62.47)	0.77#
Pallidum_R	MCI	n=65, 36.53±7.45, 36.54 (32.92 to 40.51)	n=85, 58.29±19.56, 53.66 (44.33 to 69.45)
Pallidum_R	NC	n=87, 37.82±5.85, 38.17 (33.48 to 41.72)	n=102, 60.35±19.47, 56.96 (46.07 to 69.54)
Pallidum_R	SMC	n=21, 38.81±5.02, 39.64 (35.24 to 41.83)	n=15, 60.89±17.01, 59.82 (51.39 to 72.43)
Thalamus_L	AD	n=13, 38.05±7.11, 37.15 (32.12 to 43.5)	n=9, 43.88±16.73, 50.03 (25.12 to 52.79)	0.46#
Thalamus_L	MCI	n=65, 40.24±8.76, 38.59 (35.07 to 45.58)	n=85, 52.41±17.23, 51.8 (41.61 to 63.11)
Thalamus_L	NC	n=87, 43.01±8.45, 41.62 (37.88 to 48.34)	n=102, 56.33±16.4, 55.42 (45.95 to 65.9)
Thalamus_L	SMC	n=21, 44.27±7.16, 46.77 (39.8 to 49.3)	n=15, 53.75±20.33, 51.16 (38.83 to 64.96)
Thalamus_R	AD	n=13, 38.21±6.18, 36.77 (34.19 to 42.09)	n=9, 46.22±19.09, 41.15 (33.07 to 61.16)	0.36#
Thalamus_R	MCI	n=65, 41.61±9.3, 41.79 (35.83 to 46.61)	n=85, 55.84±18.27, 53.78 (41.99 to 67.12)
Thalamus_R	NC	n=87, 43.76±8.15, 43.06 (37.98 to 48.27)	n=102, 58.45±16.68, 58.51 (49.98 to 69.54)
Thalamus_R	SMC	n=21, 45.26±6.12, 46.45 (40.64 to 50.43)	n=15, 55.11±20.91, 46.88 (37.4 to 71.85)
Heschl_L	AD	n=13, 41.61±6.63, 42.17 (35.72 to 46.55)	n=9, 86.66±17.1, 90.4 (70.04 to 95.54)	0.09#
Heschl_L	MCI	n=65, 46.95±10.49, 45.03 (40.97 to 51.38)	n=85, 89.27±22.46, 87.93 (72.29 to 109.26)
Heschl_L	NC	n=87, 49.22±8.75, 47.71 (43.48 to 55)	n=102, 87.61±24.05, 86.12 (69.7 to 105.14)
Heschl_L	SMC	n=21, 48.08±5.64, 48.87 (44.95 to 50.44)	n=15, 98.44±14.89, 100.9 (81.8 to 107.65)
Frontal_Mid_R	AD	n=13, 31.5±7.63, 28.77 (25.97 to 33.97)	n=9, 25.97±9.95, 28.1 (16.61 to 34.86)	0.35#
Frontal_Mid_R	MCI	n=65, 37.84±10.61, 35.18 (30.52 to 43.41)	n=85, 28.78±10.67, 28.39 (21.92 to 36.06)
Frontal_Mid_R	NC	n=87, 41±9.69, 41.11 (33.71 to 47.22)	n=102, 33.88±16.96, 30.97 (24.68 to 39.71)
Frontal_Mid_R	SMC	n=21, 44.25±8.54, 45.58 (37.15 to 50.62)	n=15, 32.37±18.78, 28.16 (15.47 to 40.8)
Heschl_R	AD	n=13, 41.96±7.51, 40.67 (36.61 to 48.23)	n=9, 87.14±22.19, 92.13 (63.9 to 104.93)	0.06#
Heschl_R	MCI	n=65, 46.14±10.53, 45.41 (40.56 to 50.69)	n=85, 76.74±20.06, 74.11 (61.61 to 89.56)
Heschl_R	NC	n=87, 48.02±8.38, 47.73 (42.76 to 53.45)	n=102, 77.13±25.67, 70.04 (60.02 to 88.88)
Heschl_R	SMC	n=21, 49.31±5.26, 49.02 (45.95 to 50.91)	n=15, 83.54±18.73, 81.94 (71.91 to 85.93)
Temporal_Sup_L	AD	n=13, 38.11±5.68, 37.15 (34.17 to 41.53)	n=9, 69.16±14.68, 70.88 (56.5 to 81.61)	0.25#
Temporal_Sup_L	MCI	n=65, 44.59±10.63, 42.94 (37.26 to 48.5)	n=85, 70.92±16.51, 69.1 (62.55 to 81.45)
Temporal_Sup_L	NC	n=87, 47.69±9.15, 46.39 (42 to 51.96)	n=102, 72.18±16.83, 71.73 (61.09 to 80.08)
Temporal_Sup_L	SMC	n=21, 47.66±5.67, 49.27 (44.47 to 52.38)	n=15, 77.45±16.32, 73.63 (69.33 to 87.63)
Temporal_Sup_R	AD	n=13, 36.18±6.71, 34.29 (31.6 to 40.13)	n=9, 67.1±20.55, 62.65 (48.91 to 83.21)	0.75#
Temporal_Sup_R	MCI	n=65, 43.35±9.79, 41.93 (38 to 47.99)	n=85, 69±15.64, 66.81 (58.46 to 78.17)
Temporal_Sup_R	NC	n=87, 45.06±8.5, 44.85 (39.15 to 51.49)	n=102, 70.5±17.47, 71.03 (60.88 to 77.8)
Temporal_Sup_R	SMC	n=21, 48.1±5.21, 48.56 (45.57 to 51.72)	n=15, 76.67±15.91, 67.59 (62.99 to 92.16)
Temporal_Pole_Sup_L	AD	n=13, 31.27±5.46, 32.69 (26.85 to 33.71)	n=9, 59.11±18.37, 56.98 (49.06 to 74.07)	0.63#
Temporal_Pole_Sup_L	MCI	n=65, 34.85±7.81, 34.5 (30.01 to 37.06)	n=85, 62.37±14.96, 61.65 (52.28 to 71.03)
Temporal_Pole_Sup_L	NC	n=87, 37.61±7.52, 35.94 (32.66 to 41.72)	n=102, 65.36±17.41, 62.65 (54.53 to 77.88)
Temporal_Pole_Sup_L	SMC	n=21, 37.34±5, 38 (34.69 to 41.47)	n=15, 72.61±18.07, 75.24 (57.93 to 80.57)
Temporal_Pole_Sup_R	AD	n=13, 29.24±4.05, 28.57 (25.53 to 32.61)	n=9, 67.48±19.66, 68.18 (56.63 to 74.5)	0.64#
Temporal_Pole_Sup_R	MCI	n=65, 33.68±7.22, 33.82 (28.74 to 37.56)	n=85, 68.69±15.35, 68.14 (57.19 to 78.79)
Temporal_Pole_Sup_R	NC	n=87, 34.74±6.22, 33.36 (30.62 to 38.23)	n=102, 70.8±16.68, 70.86 (57.79 to 82.39)
Temporal_Pole_Sup_R	SMC	n=21, 35.96±3.72, 37.08 (34.49 to 37.8)	n=15, 74.61±15.37, 77.97 (66.92 to 83.1)
Temporal_Mid_L	AD	n=13, 32.32±5.94, 30.18 (27.64 to 36.1)	n=9, 43.3±12.79, 40.87 (35.1 to 52.31)	0.8#
Temporal_Mid_L	MCI	n=65, 40.47±11.69, 38.2 (31.8 to 45.92)	n=85, 49.48±15.07, 49.06 (41.1 to 57.75)
Temporal_Mid_L	NC	n=87, 44.51±9.91, 43.83 (38.36 to 49.73)	n=102, 54±15.03, 53.77 (45.13 to 62.49)
Temporal_Mid_L	SMC	n=21, 45.59±6.38, 46.37 (42.55 to 49.13)	n=15, 56.08±19.26, 50.97 (38.05 to 76.37)
Temporal_Mid_R	AD	n=13, 31.67±6.78, 29.97 (27.33 to 34.13)	n=9, 43.12±17.5, 39.31 (37.64 to 49.45)	0.54#
Temporal_Mid_R	MCI	n=65, 39.47±10.47, 38.05 (32.34 to 44.7)	n=85, 47.48±14.8, 48.03 (37.07 to 57.09)
Temporal_Mid_R	NC	n=87, 42.65±9.55, 43.17 (35.61 to 49.42)	n=102, 52.78±16.37, 53.42 (41.09 to 59.04)
Temporal_Mid_R	SMC	n=21, 46.1±6.78, 46.83 (42.51 to 49.89)	n=15, 53.62±19.31, 49.29 (39.59 to 73.55)
Temporal_Pole_Mid_L	AD	n=13, 31.76±6.47, 32.77 (25.84 to 36.84)	n=9, 47.11±16.16, 46.65 (36.57 to 55.96)	0.91#
Temporal_Pole_Mid_L	MCI	n=65, 34.14±7.34, 33.55 (28.9 to 36.78)	n=85, 51.97±13.68, 52.17 (40.41 to 60.03)
Temporal_Pole_Mid_L	NC	n=87, 36.58±7.47, 35.23 (31.4 to 40.03)	n=102, 55.36±14.42, 53.27 (46.84 to 63.44)
Temporal_Pole_Mid_L	SMC	n=21, 36.09±5.49, 35.7 (33.49 to 37.86)	n=15, 56.28±13.55, 55.44 (50.04 to 62.08)
Temporal_Pole_Mid_R	AD	n=13, 27.63±5.07, 28.3 (23.32 to 33.18)	n=9, 49.34±16.25, 50.47 (40.51 to 60.52)	0.92#
Temporal_Pole_Mid_R	MCI	n=65, 31.06±6.36, 30.58 (27.09 to 33.75)	n=85, 54.15±12.34, 54.19 (45.97 to 61.88)
Temporal_Pole_Mid_R	NC	n=87, 32.41±5.99, 31.79 (27.94 to 35.57)	n=102, 58.56±14.47, 60.45 (47.92 to 66.4)
Temporal_Pole_Mid_R	SMC	n=21, 32.96±4.27, 32.64 (30.49 to 35.61)	n=15, 57.88±15.22, 55.62 (48.52 to 69.9)
Temporal_Inf_L	AD	n=13, 33.18±5.74, 32.56 (29.13 to 36.59)	n=9, 26.26±7.51, 25.07 (22.34 to 32.04)	0.83#
Temporal_Inf_L	MCI	n=65, 40.12±12.66, 38.6 (31.29 to 43.8)	n=85, 31.99±9.95, 31.19 (26.6 to 38.55)
Temporal_Inf_L	NC	n=87, 42.4±9.2, 41.91 (37.13 to 46.46)	n=102, 36.94±10.88, 36.22 (29.06 to 42.4)
Temporal_Inf_L	SMC	n=21, 44.52±7.44, 45 (41.93 to 45.95)	n=15, 37±14.35, 35.22 (23.67 to 47.91)
Frontal_Mid_Orb_L	AD	n=13, 34.42±6.86, 33.13 (29.33 to 38.5)	n=9, 32.84±8.3, 32.79 (32.4 to 35.98)	0.54#
Frontal_Mid_Orb_L	MCI	n=65, 45.06±16.74, 40.34 (35.28 to 47.65)	n=85, 37.52±12.59, 36.02 (28.54 to 45.58)
Frontal_Mid_Orb_L	NC	n=87, 44.53±9.87, 41.71 (37.65 to 49.64)	n=102, 42.02±15.87, 40.6 (31.36 to 48.6)
Frontal_Mid_Orb_L	SMC	n=21, 47.02±10.4, 45.38 (41.42 to 50.1)	n=15, 38.83±16.95, 41.07 (22.18 to 49.56)
Temporal_Inf_R	AD	n=13, 34.09±5.58, 31.64 (30.29 to 39.56)	n=9, 26.94±8.99, 28.67 (22.64 to 32.12)	0.84#
Temporal_Inf_R	MCI	n=65, 39.93±8.86, 39.34 (33.52 to 44.75)	n=85, 32.75±10.37, 30.8 (24.34 to 40.45)
Temporal_Inf_R	NC	n=87, 43.57±9.5, 43.92 (37.3 to 49.16)	n=102, 36.84±12.23, 35.99 (28.06 to 42.7)
Temporal_Inf_R	SMC	n=21, 44.86±7.02, 45 (40.96 to 49.22)	n=15, 36.64±13.95, 30.92 (26.78 to 47.41)
