## Supplementary Table S6 for "Diffusion model enables quantitative CBF analysis of Alzheimer’s Disease"

### Sheet: slopes
group	GE	Siemens	dif	ROI	Significant differeCNe in 4 groups	at least 1	at least2
AD	2.18 (95% CI -3.93, 8.29), p:0.48	-5.03 (95% CI -15.32, 5.26), p:0.34	7.21 (95% CI -4.75, 19.17), p:0.24	CBF_global
MCI	-3.18 (95% CI -5.63, -0.73), p:0.01	-1.73 (95% CI -4.11, 0.65), p:0.15	-1.45 (95% CI -4.85, 1.95), p:0.4	CBF_global
CN	-1.76 (95% CI -3.83, 0.31), p:0.1	-3.3 (95% CI -5.65, -0.96), p:0.006	1.54 (95% CI -1.57, 4.65), p:0.33	CBF_global
SMC	-3.91 (95% CI -9.84, 2.03), p:0.2	-9.01 (95% CI -19.52, 1.5), p:0.09	5.1 (95% CI -6.96, 17.16), p:0.41	CBF_global
AD	1.73 (95% CI -5.29, 8.75), p:0.63	-5.6 (95% CI -17.4, 6.21), p:0.35	7.33 (95% CI -6.41, 21.06), p:0.3	Precentral_L	0	0	0
MCI	-4.51 (95% CI -7.32, -1.71), p:0.002	-3.21 (95% CI -5.92, -0.5), p:0.02	-1.3 (95% CI -5.18, 2.58), p:0.51	Precentral_L			0
CN	-2.14 (95% CI -4.5, 0.22), p:0.08	-5.36 (95% CI -8.02, -2.69), p:<0.001	3.22 (95% CI -0.33, 6.76), p:0.08	Precentral_L			0
SMC	-2.9 (95% CI -9.62, 3.82), p:0.4	-8.3 (95% CI -20.15, 3.54), p:0.17	5.41 (95% CI -8.21, 19.02), p:0.44	Precentral_L			0
AD	-0.07 (95% CI -7.3, 7.16), p:0.98	-9.76 (95% CI -21.92, 2.4), p:0.12	9.68 (95% CI -4.46, 23.83), p:0.18	Precentral_R	1	1	0
MCI	-3.51 (95% CI -6.39, -0.63), p:0.02	-4.14 (95% CI -6.93, -1.35), p:0.004	0.63 (95% CI -3.36, 4.62), p:0.76	Precentral_R			0
CN	-2.62 (95% CI -5.04, -0.19), p:0.03	-8.39 (95% CI -11.13, -5.64), p:<0.001	5.77 (95% CI 2.12, 9.41), p:0.002	Precentral_R			0
SMC	-4.96 (95% CI -11.85, 1.94), p:0.16	-9.54 (95% CI -21.7, 2.62), p:0.12	4.58 (95% CI -9.39, 18.55), p:0.52	Precentral_R			0
AD	3.68 (95% CI -3.72, 11.08), p:0.33	-6.09 (95% CI -18.53, 6.34), p:0.34	9.77 (95% CI -4.7, 24.24), p:0.19	Frontal_Sup_L	0	0	0
MCI	-3.67 (95% CI -6.6, -0.73), p:0.01	-1 (95% CI -3.84, 1.84), p:0.49	-2.67 (95% CI -6.74, 1.39), p:0.2	Frontal_Sup_L			0
CN	-2.12 (95% CI -4.59, 0.35), p:0.09	-3.98 (95% CI -6.78, -1.18), p:0.006	1.86 (95% CI -1.85, 5.57), p:0.33	Frontal_Sup_L			0
SMC	-3.67 (95% CI -10.64, 3.29), p:0.3	-5.92 (95% CI -18.18, 6.33), p:0.34	2.25 (95% CI -11.84, 16.34), p:0.75	Frontal_Sup_L			0
AD	2.46 (95% CI -4.51, 9.43), p:0.49	-0.15 (95% CI -11.87, 11.57), p:0.98	2.61 (95% CI -11.02, 16.24), p:0.71	Frontal_Sup_R	0	0	0
MCI	-3.63 (95% CI -6.42, -0.85), p:0.01	-2.78 (95% CI -5.47, -0.08), p:0.04	-0.86 (95% CI -4.72, 3), p:0.66	Frontal_Sup_R			0
CN	-2.22 (95% CI -4.56, 0.12), p:0.06	-4.43 (95% CI -7.08, -1.78), p:0.001	2.21 (95% CI -1.32, 5.73), p:0.22	Frontal_Sup_R			0
SMC	-5.09 (95% CI -11.78, 1.59), p:0.14	-9.38 (95% CI -21.18, 2.43), p:0.12	4.28 (95% CI -9.28, 17.84), p:0.54	Frontal_Sup_R			0
AD	3 (95% CI -5.31, 11.31), p:0.48	-2.94 (95% CI -17.1, 11.22), p:0.68	5.94 (95% CI -10.47, 22.36), p:0.48	Frontal_Sup_Orb_L	0	0	0
MCI	-1.88 (95% CI -5.24, 1.49), p:0.28	-0.54 (95% CI -3.89, 2.81), p:0.75	-1.34 (95% CI -6.07, 3.39), p:0.58	Frontal_Sup_Orb_L			0
CN	-0.14 (95% CI -3.03, 2.75), p:0.92	0.08 (95% CI -3.17, 3.34), p:0.96	-0.23 (95% CI -4.56, 4.11), p:0.92	Frontal_Sup_Orb_L			0
SMC	-0.59 (95% CI -8.9, 7.72), p:0.89	-1.53 (95% CI -16.91, 13.86), p:0.85	0.94 (95% CI -16.55, 18.42), p:0.92	Frontal_Sup_Orb_L			0
AD	5.1 (95% CI -3.1, 13.31), p:0.22	-5.61 (95% CI -19.54, 8.33), p:0.43	10.71 (95% CI -5.46, 26.88), p:0.2	Frontal_Sup_Orb_R	0	0	0
MCI	-1.78 (95% CI -5.11, 1.55), p:0.3	-1.52 (95% CI -4.8, 1.75), p:0.36	-0.26 (95% CI -4.91, 4.4), p:0.91	Frontal_Sup_Orb_R			0
CN	-0.68 (95% CI -3.52, 2.15), p:0.64	-3.08 (95% CI -6.27, 0.11), p:0.06	2.4 (95% CI -1.86, 6.65), p:0.27	Frontal_Sup_Orb_R			0
SMC	-1.1 (95% CI -9.29, 7.09), p:0.79	-3.11 (95% CI -18.05, 11.82), p:0.68	2.02 (95% CI -15.02, 19.05), p:0.82	Frontal_Sup_Orb_R			0
AD	5.72 (95% CI -2.13, 13.57), p:0.15	-4.46 (95% CI -17.64, 8.72), p:0.51	10.18 (95% CI -5.16, 25.52), p:0.19	Frontal_Mid_L	0	0	0
MCI	-5.41 (95% CI -8.53, -2.29), p:<0.001	-2.57 (95% CI -5.59, 0.44), p:0.1	-2.83 (95% CI -7.15, 1.48), p:0.2	Frontal_Mid_L			0
CN	-3.29 (95% CI -5.92, -0.67), p:0.01	-5.79 (95% CI -8.76, -2.83), p:<0.001	2.5 (95% CI -1.44, 6.44), p:0.21	Frontal_Mid_L			0
SMC	-6.01 (95% CI -13.46, 1.43), p:0.11	-9.75 (95% CI -22.84, 3.33), p:0.14	3.74 (95% CI -11.3, 18.79), p:0.63	Frontal_Mid_L			0
AD	3.71 (95% CI -4.24, 11.67), p:0.36	-7.71 (95% CI -21.07, 5.65), p:0.26	11.43 (95% CI -4.12, 26.97), p:0.15	Frontal_Mid_R	1	1	0
MCI	-4.41 (95% CI -7.56, -1.25), p:0.006	-3.8 (95% CI -6.86, -0.75), p:0.02	-0.6 (95% CI -4.97, 3.77), p:0.79	Frontal_Mid_R			0
CN	-3.15 (95% CI -5.8, -0.5), p:0.02	-8.38 (95% CI -11.39, -5.38), p:<0.001	5.24 (95% CI 1.25, 9.23), p:0.01	Frontal_Mid_R			0
SMC	-6.37 (95% CI -13.88, 1.13), p:0.1	-9.71 (95% CI -22.89, 3.47), p:0.15	3.33 (95% CI -11.83, 18.5), p:0.67	Frontal_Mid_R	0	0	0
AD	2.61 (95% CI -6.38, 11.6), p:0.57	-2.62 (95% CI -17.76, 12.53), p:0.74	5.23 (95% CI -12.39, 22.84), p:0.56	Frontal_Mid_Orb_L			0
MCI	-6.76 (95% CI -10.38, -3.13), p:<0.001	-2.47 (95% CI -5.98, 1.04), p:0.17	-4.28 (95% CI -9.3, 0.73), p:0.1	Frontal_Mid_Orb_L			0
CN	-0.52 (95% CI -3.57, 2.54), p:0.74	-4.55 (95% CI -7.99, -1.12), p:0.01	4.03 (95% CI -0.54, 8.61), p:0.08	Frontal_Mid_Orb_L			0
SMC	-4.72 (95% CI -13.5, 4.05), p:0.29	-3.08 (95% CI -18.66, 12.49), p:0.7	-1.64 (95% CI -19.51, 16.23), p:0.86	Frontal_Mid_Orb_L			0
AD	2.08 (95% CI -6.71, 10.87), p:0.64	-2.12 (95% CI -16.96, 12.72), p:0.78	4.2 (95% CI -13.04, 21.45), p:0.63	Frontal_Mid_Orb_R	1	1	0
MCI	-2.67 (95% CI -6.22, 0.89), p:0.14	-1.35 (95% CI -4.8, 2.1), p:0.44	-1.31 (95% CI -6.24, 3.62), p:0.6	Frontal_Mid_Orb_R			0
CN	-1.06 (95% CI -4.06, 1.94), p:0.49	-5.97 (95% CI -9.34, -2.6), p:<0.001	4.91 (95% CI 0.41, 9.42), p:0.03	Frontal_Mid_Orb_R			0
SMC	-1.77 (95% CI -10.42, 6.89), p:0.69	0.52 (95% CI -14.95, 15.98), p:0.95	-2.28 (95% CI -20.01, 15.44), p:0.8	Frontal_Mid_Orb_R			0
AD	4.63 (95% CI -3.99, 13.26), p:0.29	1.25 (95% CI -13.24, 15.74), p:0.87	3.38 (95% CI -13.48, 20.25), p:0.69	Frontal_Inf_Oper_L	0	0	0
MCI	-4.75 (95% CI -8.17, -1.34), p:0.007	-2.9 (95% CI -6.22, 0.42), p:0.09	-1.86 (95% CI -6.6, 2.88), p:0.44	Frontal_Inf_Oper_L			0
CN	-2.67 (95% CI -5.54, 0.2), p:0.07	-0.34 (95% CI -3.63, 2.95), p:0.84	-2.33 (95% CI -6.67, 2.01), p:0.29	Frontal_Inf_Oper_L			0
SMC	-2.45 (95% CI -10.55, 5.64), p:0.55	-15.76 (95% CI -30.02, -1.5), p:0.03	13.31 (95% CI -3.09, 29.7), p:0.11	Frontal_Inf_Oper_L			0
AD	3.13 (95% CI -5.33, 11.59), p:0.47	-9.88 (95% CI -24.09, 4.34), p:0.17	13.01 (95% CI -3.53, 29.54), p:0.12	Frontal_Inf_Oper_R	0	0	0
MCI	-3.8 (95% CI -7.14, -0.45), p:0.03	-2.2 (95% CI -5.45, 1.04), p:0.18	-1.6 (95% CI -6.23, 3.04), p:0.5	Frontal_Inf_Oper_R			0
CN	-3.07 (95% CI -5.88, -0.26), p:0.03	-4.31 (95% CI -7.53, -1.09), p:0.009	1.24 (95% CI -3.01, 5.48), p:0.57	Frontal_Inf_Oper_R			0
SMC	-3.61 (95% CI -11.53, 4.31), p:0.37	-12.31 (95% CI -26.25, 1.62), p:0.08	8.7 (95% CI -7.31, 24.72), p:0.29	Frontal_Inf_Oper_R			0
AD	5.55 (95% CI -2.53, 13.63), p:0.18	-7.37 (95% CI -20.94, 6.19), p:0.29	12.92 (95% CI -2.86, 28.71), p:0.11	Frontal_Inf_Tri_L	0	0	0
MCI	-4.55 (95% CI -7.75, -1.35), p:0.006	-2.48 (95% CI -5.58, 0.62), p:0.12	-2.07 (95% CI -6.5, 2.36), p:0.36	Frontal_Inf_Tri_L			0
CN	-2.23 (95% CI -4.91, 0.45), p:0.1	-4.59 (95% CI -7.66, -1.53), p:0.003	2.37 (95% CI -1.69, 6.42), p:0.25	Frontal_Inf_Tri_L			0
SMC	-2.61 (95% CI -10.17, 4.96), p:0.5	-13.41 (95% CI -26.72, -0.11), p:0.05	10.81 (95% CI -4.49, 26.1), p:0.17	Frontal_Inf_Tri_L			0
AD	6.1 (95% CI -2.34, 14.55), p:0.16	-1.09 (95% CI -15.26, 13.08), p:0.88	7.19 (95% CI -9.31, 23.69), p:0.39	Frontal_Inf_Tri_R	1	1	0
MCI	-3.11 (95% CI -6.42, 0.2), p:0.07	-3.19 (95% CI -6.42, 0.05), p:0.05	0.08 (95% CI -4.53, 4.68), p:0.97	Frontal_Inf_Tri_R			0
CN	-1.74 (95% CI -4.52, 1.04), p:0.22	-7.16 (95% CI -10.36, -3.96), p:<0.001	5.42 (95% CI 1.2, 9.64), p:0.01	Frontal_Inf_Tri_R			0
SMC	-2.31 (95% CI -10.07, 5.45), p:0.56	-13.42 (95% CI -27.08, 0.23), p:0.05	11.12 (95% CI -4.59, 26.82), p:0.17	Frontal_Inf_Tri_R			0
AD	3.98 (95% CI -3.14, 11.09), p:0.27	-3.38 (95% CI -15.35, 8.6), p:0.58	7.36 (95% CI -6.57, 21.28), p:0.3	Frontal_Inf_Orb_L	0	0	0
MCI	-3.77 (95% CI -6.63, -0.92), p:0.01	-0.17 (95% CI -2.94, 2.6), p:0.9	-3.6 (95% CI -7.56, 0.36), p:0.08	Frontal_Inf_Orb_L			0
CN	-2.09 (95% CI -4.5, 0.32), p:0.09	-0.19 (95% CI -2.91, 2.54), p:0.89	-1.9 (95% CI -5.52, 1.72), p:0.3	Frontal_Inf_Orb_L			0
SMC	-1.43 (95% CI -8.33, 5.46), p:0.68	-1.07 (95% CI -13.31, 11.16), p:0.86	-0.36 (95% CI -14.38, 13.66), p:0.96	Frontal_Inf_Orb_L			0
AD	3.51 (95% CI -3.38, 10.4), p:0.32	3.16 (95% CI -8.43, 14.76), p:0.59	0.35 (95% CI -13.14, 13.84), p:0.96	Frontal_Inf_Orb_R	0	0	0
MCI	-2.77 (95% CI -5.53, -0.01), p:0.05	-1.01 (95% CI -3.69, 1.66), p:0.46	-1.76 (95% CI -5.58, 2.07), p:0.37	Frontal_Inf_Orb_R			0
CN	-1.69 (95% CI -4.01, 0.62), p:0.15	-2.32 (95% CI -4.96, 0.32), p:0.09	0.62 (95% CI -2.88, 4.12), p:0.73	Frontal_Inf_Orb_R			0
SMC	-1.26 (95% CI -7.88, 5.35), p:0.71	-1.35 (95% CI -13.06, 10.36), p:0.82	0.08 (95% CI -13.35, 13.52), p:0.99	Frontal_Inf_Orb_R			0
AD	4.88 (95% CI -5.13, 14.9), p:0.34	2.74 (95% CI -14.07, 19.55), p:0.75	2.15 (95% CI -17.43, 21.72), p:0.83	Rolandic_Oper_L	2	1	1
MCI	-3.63 (95% CI -7.58, 0.31), p:0.07	3.67 (95% CI -0.16, 7.5), p:0.06	-7.3 (95% CI -12.78, -1.83), p:0.009	Rolandic_Oper_L			0
CN	-1.7 (95% CI -5.01, 1.62), p:0.32	8.09 (95% CI 4.27, 11.91), p:<0.001	-9.79 (95% CI -14.81, -4.77), p:<0.001	Rolandic_Oper_L			0
SMC	-3.68 (95% CI -12.99, 5.63), p:0.44	-4.6 (95% CI -21.01, 11.8), p:0.58	0.92 (95% CI -17.91, 19.76), p:0.92	Rolandic_Oper_L			0
AD	2.42 (95% CI -6.91, 11.75), p:0.61	-10.21 (95% CI -25.89, 5.47), p:0.2	12.63 (95% CI -5.62, 30.87), p:0.18	Rolandic_Oper_R	0	0	0
MCI	-3.21 (95% CI -6.89, 0.47), p:0.09	1.7 (95% CI -1.88, 5.27), p:0.35	-4.91 (95% CI -10.02, 0.2), p:0.06	Rolandic_Oper_R			0
CN	-2.29 (95% CI -5.38, 0.81), p:0.15	2.23 (95% CI -1.32, 5.78), p:0.22	-4.52 (95% CI -9.2, 0.16), p:0.06	Rolandic_Oper_R			0
SMC	-3.03 (95% CI -11.72, 5.67), p:0.5	-10.17 (95% CI -25.49, 5.14), p:0.19	7.14 (95% CI -10.46, 24.75), p:0.43	Rolandic_Oper_R			0
AD	3.92 (95% CI -3.43, 11.26), p:0.3	3.25 (95% CI -9.11, 15.6), p:0.61	0.67 (95% CI -13.7, 15.04), p:0.93	Supp_Motor_Area_L	0	0	0
MCI	-4.36 (95% CI -7.3, -1.42), p:0.004	-1.03 (95% CI -3.87, 1.81), p:0.48	-3.33 (95% CI -7.4, 0.74), p:0.11	Supp_Motor_Area_L			0
CN	-1.86 (95% CI -4.33, 0.61), p:0.14	-0.9 (95% CI -3.71, 1.9), p:0.53	-0.95 (95% CI -4.68, 2.77), p:0.62	Supp_Motor_Area_L			0
SMC	-1.23 (95% CI -8.29, 5.83), p:0.73	-9.38 (95% CI -21.86, 3.11), p:0.14	8.14 (95% CI -6.19, 22.48), p:0.27	Supp_Motor_Area_L			0
AD	0.84 (95% CI -6.45, 8.13), p:0.82	-1.38 (95% CI -13.65, 10.9), p:0.83	2.21 (95% CI -12.06, 16.49), p:0.76	Supp_Motor_Area_R	0	0	0
MCI	-2.71 (95% CI -5.63, 0.21), p:0.07	-1.68 (95% CI -4.52, 1.15), p:0.24	-1.03 (95% CI -5.08, 3.03), p:0.62	Supp_Motor_Area_R			0
CN	-1.42 (95% CI -3.89, 1.04), p:0.26	-2.88 (95% CI -5.66, -0.09), p:0.04	1.46 (95% CI -2.25, 5.16), p:0.44	Supp_Motor_Area_R			0
SMC	-2.71 (95% CI -9.77, 4.35), p:0.45	-13.16 (95% CI -25.64, -0.67), p:0.04	10.45 (95% CI -3.9, 24.79), p:0.15	Supp_Motor_Area_R			0
AD	0.56 (95% CI -13.84, 14.95), p:0.94	-2.08 (95% CI -26.34, 22.17), p:0.87	2.64 (95% CI -25.57, 30.84), p:0.85	Olfactory_L	1	1	0
MCI	-1.62 (95% CI -7.4, 4.16), p:0.58	6.9 (95% CI 1.3, 12.5), p:0.02	-8.52 (95% CI -16.54, -0.49), p:0.04	Olfactory_L			0
CN	-3.39 (95% CI -8.26, 1.49), p:0.17	12.53 (95% CI 7.02, 18.04), p:<0.001	-15.91 (95% CI -23.24, -8.59), p:<0.001	Olfactory_L			0
SMC	-1.54 (95% CI -15.52, 12.45), p:0.83	13.85 (95% CI -11.04, 38.73), p:0.28	-15.38 (95% CI -43.91, 13.14), p:0.29	Olfactory_L			0
AD	2.19 (95% CI -9.25, 13.63), p:0.71	13.04 (95% CI -6.36, 32.43), p:0.19	-10.85 (95% CI -33.37, 11.67), p:0.35	Olfactory_R	2	1	1
MCI	-1.67 (95% CI -6.31, 2.96), p:0.48	7.92 (95% CI 3.37, 12.47), p:<0.001	-9.6 (95% CI -16.07, -3.12), p:0.004	Olfactory_R			0
CN	-2.33 (95% CI -6.28, 1.61), p:0.25	9.82 (95% CI 5.39, 14.26), p:<0.001	-12.15 (95% CI -18.07, -6.24), p:<0.001	Olfactory_R			0
SMC	-0.77 (95% CI -12.16, 10.62), p:0.89	13.2 (95% CI -7.45, 33.86), p:0.21	-13.97 (95% CI -37.56, 9.61), p:0.25	Olfactory_R			0
AD	4.41 (95% CI -3.46, 12.28), p:0.27	-6.19 (95% CI -19.43, 7.05), p:0.36	10.6 (95% CI -4.8, 26), p:0.18	Frontal_Sup_Medial_L	0	0	0
MCI	-3.89 (95% CI -7.04, -0.74), p:0.02	-0.27 (95% CI -3.32, 2.78), p:0.86	-3.62 (95% CI -7.99, 0.75), p:0.11	Frontal_Sup_Medial_L			0
CN	-3.16 (95% CI -5.82, -0.51), p:0.02	-1.2 (95% CI -4.2, 1.81), p:0.44	-1.96 (95% CI -5.96, 2.03), p:0.34	Frontal_Sup_Medial_L			0
SMC	-2.42 (95% CI -10.02, 5.17), p:0.53	-5.59 (95% CI -19.03, 7.84), p:0.42	3.17 (95% CI -12.26, 18.6), p:0.69	Frontal_Sup_Medial_L			0
AD	4.3 (95% CI -3.37, 11.97), p:0.27	-7.8 (95% CI -20.74, 5.13), p:0.24	12.11 (95% CI -2.93, 27.15), p:0.12	Frontal_Sup_Medial_R	0	0	0
MCI	-2.3 (95% CI -5.39, 0.79), p:0.15	-0.2 (95% CI -3.21, 2.81), p:0.9	-2.1 (95% CI -6.39, 2.2), p:0.34	Frontal_Sup_Medial_R			0
CN	-1.77 (95% CI -4.38, 0.84), p:0.18	-2.35 (95% CI -5.3, 0.59), p:0.12	0.58 (95% CI -3.34, 4.5), p:0.77	Frontal_Sup_Medial_R			0
SMC	-1.23 (95% CI -8.74, 6.28), p:0.75	-8.49 (95% CI -21.85, 4.86), p:0.21	7.27 (95% CI -8.05, 22.58), p:0.35	Frontal_Sup_Medial_R			0
AD	3.28 (95% CI -6.35, 12.91), p:0.5	-5.82 (95% CI -22.08, 10.44), p:0.48	9.1 (95% CI -9.79, 28), p:0.35	Frontal_Med_Orb_L	1	1	0
MCI	-5.24 (95% CI -9.13, -1.35), p:0.009	0.88 (95% CI -2.9, 4.67), p:0.65	-6.12 (95% CI -11.53, -0.71), p:0.03	Frontal_Med_Orb_L			0
CN	-0.54 (95% CI -3.83, 2.75), p:0.75	0.12 (95% CI -3.58, 3.83), p:0.95	-0.67 (95% CI -5.61, 4.27), p:0.79	Frontal_Med_Orb_L			0
SMC	-1.87 (95% CI -11.35, 7.62), p:0.7	-3.23 (95% CI -20.2, 13.75), p:0.71	1.36 (95% CI -18.07, 20.79), p:0.89	Frontal_Med_Orb_L			0
AD	3.07 (95% CI -5.84, 11.98), p:0.5	-3.28 (95% CI -18.35, 11.78), p:0.67	6.35 (95% CI -11.15, 23.86), p:0.48	Frontal_Med_Orb_R	1	1	0
MCI	-3.72 (95% CI -7.33, -0.12), p:0.04	3.25 (95% CI -0.26, 6.77), p:0.07	-6.98 (95% CI -12, -1.96), p:0.007	Frontal_Med_Orb_R			0
CN	-1.17 (95% CI -4.23, 1.88), p:0.45	1.97 (95% CI -1.47, 5.4), p:0.26	-3.14 (95% CI -7.72, 1.44), p:0.18	Frontal_Med_Orb_R			0
SMC	0.48 (95% CI -8.33, 9.3), p:0.91	-8.33 (95% CI -24.17, 7.51), p:0.3	8.81 (95% CI -9.3, 26.92), p:0.34	Frontal_Med_Orb_R			0
AD	-0.35 (95% CI -10.31, 9.6), p:0.95	-3.81 (95% CI -20.77, 13.14), p:0.66	3.46 (95% CI -16.19, 23.12), p:0.73	Rectus_L	1	1	0
MCI	-4.14 (95% CI -8.17, -0.1), p:0.05	4.01 (95% CI 0.01, 8.02), p:0.05	-8.15 (95% CI -13.82, -2.49), p:0.005	Rectus_L			0
CN	0.37 (95% CI -3.09, 3.82), p:0.84	5.22 (95% CI 1.33, 9.11), p:0.009	-4.85 (95% CI -10.04, 0.33), p:0.07	Rectus_L			0
SMC	-1.24 (95% CI -11.19, 8.71), p:0.81	6.94 (95% CI -11.43, 25.31), p:0.46	-8.18 (95% CI -29.07, 12.71), p:0.44	Rectus_L			0
AD	0.52 (95% CI -8.3, 9.35), p:0.91	-0.44 (95% CI -15.42, 14.54), p:0.95	0.96 (95% CI -16.42, 18.35), p:0.91	Rectus_R	2	1	1
MCI	-2.03 (95% CI -5.61, 1.55), p:0.27	3.68 (95% CI 0.16, 7.2), p:0.04	-5.7 (95% CI -10.7, -0.7), p:0.03	Rectus_R			0
CN	-1.27 (95% CI -4.31, 1.78), p:0.42	3.7 (95% CI 0.28, 7.13), p:0.03	-4.97 (95% CI -9.54, -0.4), p:0.03	Rectus_R			0
SMC	-0.17 (95% CI -8.97, 8.64), p:0.97	-3.76 (95% CI -19.81, 12.29), p:0.65	3.59 (95% CI -14.7, 21.89), p:0.7	Rectus_R			0
AD	2.57 (95% CI -7.59, 12.74), p:0.62	-8.28 (95% CI -25.37, 8.81), p:0.34	10.85 (95% CI -9.03, 30.74), p:0.29	Insula_L	2	1	1
MCI	-4.48 (95% CI -8.49, -0.47), p:0.03	6.55 (95% CI 2.64, 10.46), p:0.001	-11.03 (95% CI -16.6, -5.47), p:<0.001	Insula_L			0
CN	-2.9 (95% CI -6.27, 0.48), p:0.09	9.9 (95% CI 6.02, 13.78), p:<0.001	-12.8 (95% CI -17.9, -7.7), p:<0.001	Insula_L			0
SMC	-2.59 (95% CI -12.07, 6.88), p:0.59	-7.49 (95% CI -24.2, 9.21), p:0.38	4.9 (95% CI -14.27, 24.06), p:0.62	Insula_L			0
AD	3.36 (95% CI -7.48, 14.2), p:0.54	-3.39 (95% CI -21.58, 14.8), p:0.72	6.75 (95% CI -14.42, 27.92), p:0.53	Insula_R	2	1	1
MCI	-4.28 (95% CI -8.53, -0.03), p:0.05	6.72 (95% CI 2.58, 10.85), p:0.002	-11 (95% CI -16.91, -5.09), p:<0.001	Insula_R			0
CN	-3.05 (95% CI -6.62, 0.52), p:0.09	7.93 (95% CI 3.82, 12.05), p:<0.001	-10.99 (95% CI -16.41, -5.56), p:<0.001	Insula_R			0
SMC	-4.63 (95% CI -14.61, 5.34), p:0.36	-4.18 (95% CI -21.87, 13.5), p:0.64	-0.45 (95% CI -20.72, 19.81), p:0.97	Insula_R			0
AD	3.48 (95% CI -7.5, 14.45), p:0.54	-10 (95% CI -28.43, 8.43), p:0.29	13.48 (95% CI -7.97, 34.92), p:0.22	Cingulum_Ant_L	2	1	1
MCI	-4.71 (95% CI -9.02, -0.39), p:0.03	5.27 (95% CI 1.09, 9.46), p:0.01	-9.98 (95% CI -15.97, -3.99), p:0.001	Cingulum_Ant_L			0
CN	-2.79 (95% CI -6.42, 0.83), p:0.13	6.02 (95% CI 1.87, 10.18), p:0.005	-8.82 (95% CI -14.3, -3.33), p:0.002	Cingulum_Ant_L			0
SMC	-4.07 (95% CI -14.22, 6.09), p:0.43	6.45 (95% CI -11.51, 24.42), p:0.48	-10.52 (95% CI -31.11, 10.07), p:0.32	Cingulum_Ant_L			0
AD	2.85 (95% CI -5.7, 11.41), p:0.51	2.04 (95% CI -12.38, 16.45), p:0.78	0.81 (95% CI -15.95, 17.58), p:0.92	Cingulum_Ant_R	2	1	1
MCI	-2.89 (95% CI -6.33, 0.55), p:0.1	5.21 (95% CI 1.86, 8.55), p:0.002	-8.1 (95% CI -12.86, -3.33), p:<0.001	Cingulum_Ant_R			0
CN	-1.59 (95% CI -4.49, 1.3), p:0.28	5.64 (95% CI 2.36, 8.92), p:<0.001	-7.23 (95% CI -11.59, -2.88), p:0.001	Cingulum_Ant_R			0
SMC	-1.41 (95% CI -9.72, 6.9), p:0.74	-8.22 (95% CI -23.06, 6.61), p:0.28	6.81 (95% CI -10.16, 23.79), p:0.43	Cingulum_Ant_R			0
AD	4.39 (95% CI -4.07, 12.86), p:0.31	-2.58 (95% CI -16.81, 11.65), p:0.72	6.97 (95% CI -9.59, 23.52), p:0.41	Cingulum_Mid_L	0	0	0
MCI	-4.13 (95% CI -7.51, -0.76), p:0.02	-0.68 (95% CI -3.95, 2.58), p:0.68	-3.45 (95% CI -8.12, 1.22), p:0.15	Cingulum_Mid_L			0
CN	-2.4 (95% CI -5.24, 0.44), p:0.1	-3.57 (95% CI -6.79, -0.35), p:0.03	1.17 (95% CI -3.1, 5.44), p:0.59	Cingulum_Mid_L			0
SMC	-3.02 (95% CI -11.09, 5.04), p:0.46	-7.32 (95% CI -21.57, 6.92), p:0.31	4.3 (95% CI -12.05, 20.65), p:0.61	Cingulum_Mid_L			0
AD	2.01 (95% CI -6.22, 10.23), p:0.63	-4.4 (95% CI -18.23, 9.43), p:0.53	6.41 (95% CI -9.68, 22.5), p:0.44	Cingulum_Mid_R	0	0	0
MCI	-3.44 (95% CI -6.72, -0.16), p:0.04	-0.91 (95% CI -4.09, 2.27), p:0.57	-2.53 (95% CI -7.08, 2.02), p:0.28	Cingulum_Mid_R			0
CN	-1.76 (95% CI -4.52, 1), p:0.21	-4.31 (95% CI -7.44, -1.19), p:0.007	2.55 (95% CI -1.6, 6.7), p:0.23	Cingulum_Mid_R			0
SMC	-2.79 (95% CI -10.66, 5.08), p:0.49	-11.52 (95% CI -25.4, 2.36), p:0.1	8.73 (95% CI -7.21, 24.67), p:0.28	Cingulum_Mid_R			0
AD	6.85 (95% CI -2.82, 16.52), p:0.17	-4.63 (95% CI -20.87, 11.62), p:0.58	11.48 (95% CI -7.43, 30.38), p:0.23	Cingulum_Post_L	1	1	0
MCI	-4.7 (95% CI -8.55, -0.86), p:0.02	-6.16 (95% CI -9.88, -2.43), p:0.001	1.46 (95% CI -3.87, 6.78), p:0.59	Cingulum_Post_L			0
CN	-1.89 (95% CI -5.12, 1.34), p:0.25	-7.17 (95% CI -10.84, -3.5), p:<0.001	5.28 (95% CI 0.41, 10.14), p:0.03	Cingulum_Post_L			0
SMC	-6.39 (95% CI -15.53, 2.74), p:0.17	-24.1 (95% CI -40.21, -8), p:0.004	17.71 (95% CI -0.81, 36.23), p:0.06	Cingulum_Post_L			0
AD	0.97 (95% CI -8.19, 10.13), p:0.84	-7.4 (95% CI -22.76, 7.97), p:0.35	8.37 (95% CI -9.52, 26.25), p:0.36	Cingulum_Post_R	1	1	0
MCI	-4.54 (95% CI -8.14, -0.93), p:0.01	-5.24 (95% CI -8.73, -1.74), p:0.004	0.7 (95% CI -4.29, 5.69), p:0.78	Cingulum_Post_R			0
CN	-1.84 (95% CI -4.87, 1.18), p:0.23	-6.57 (95% CI -10.02, -3.12), p:<0.001	4.73 (95% CI 0.17, 9.29), p:0.04	Cingulum_Post_R			0
SMC	-4.96 (95% CI -13.41, 3.5), p:0.25	-20.61 (95% CI -35.46, -5.76), p:0.007	15.65 (95% CI -1.46, 32.76), p:0.07	Cingulum_Post_R			0
AD	2.69 (95% CI -5.18, 10.57), p:0.5	-1.18 (95% CI -14.4, 12.05), p:0.86	3.87 (95% CI -11.52, 19.26), p:0.62	Hippocampus_L	1	1	0
MCI	-2.3 (95% CI -5.42, 0.81), p:0.15	-0.38 (95% CI -3.41, 2.65), p:0.81	-1.92 (95% CI -6.25, 2.4), p:0.38	Hippocampus_L			0
CN	-0.75 (95% CI -3.37, 1.86), p:0.57	0.02 (95% CI -2.98, 3.02), p:0.99	-0.78 (95% CI -4.74, 3.19), p:0.7	Hippocampus_L			0
SMC	-1.49 (95% CI -8.87, 5.89), p:0.69	-17.16 (95% CI -30.19, -4.12), p:0.01	15.67 (95% CI 0.7, 30.63), p:0.04	Hippocampus_L			0
AD	1.06 (95% CI -6.05, 8.17), p:0.77	4.27 (95% CI -7.69, 16.22), p:0.48	-3.21 (95% CI -17.12, 10.7), p:0.65	Hippocampus_R	0	0	0
MCI	-2.07 (95% CI -4.9, 0.76), p:0.15	0.37 (95% CI -2.38, 3.12), p:0.79	-2.44 (95% CI -6.36, 1.49), p:0.22	Hippocampus_R			0
CN	-0.76 (95% CI -3.14, 1.62), p:0.53	-2.2 (95% CI -4.92, 0.52), p:0.11	1.44 (95% CI -2.16, 5.04), p:0.43	Hippocampus_R			0
SMC	-3.89 (95% CI -10.64, 2.87), p:0.26	-10.4 (95% CI -22.33, 1.53), p:0.09	6.51 (95% CI -7.18, 20.2), p:0.35	Hippocampus_R			0
AD	3.73 (95% CI -5.21, 12.67), p:0.41	1.67 (95% CI -13.34, 16.68), p:0.83	2.06 (95% CI -15.41, 19.54), p:0.82	ParaHippocampal_L	1	1	0
MCI	-0.98 (95% CI -4.51, 2.56), p:0.59	2.99 (95% CI -0.43, 6.41), p:0.09	-3.97 (95% CI -8.87, 0.93), p:0.11	ParaHippocampal_L			0
CN	-0.89 (95% CI -3.85, 2.08), p:0.56	7.99 (95% CI 4.57, 11.41), p:<0.001	-8.88 (95% CI -13.39, -4.36), p:<0.001	ParaHippocampal_L			0
SMC	-4.59 (95% CI -12.97, 3.79), p:0.28	-8.09 (95% CI -23.02, 6.84), p:0.29	3.5 (95% CI -13.55, 20.54), p:0.69	ParaHippocampal_L			0
AD	2.77 (95% CI -4.86, 10.4), p:0.48	3.65 (95% CI -9.17, 16.46), p:0.58	-0.88 (95% CI -15.8, 14.05), p:0.91	ParaHippocampal_R	1	1	0
MCI	-1.75 (95% CI -4.77, 1.28), p:0.26	2.94 (95% CI 0.01, 5.88), p:0.05	-4.69 (95% CI -8.88, -0.5), p:0.03	ParaHippocampal_R			0
CN	-0.71 (95% CI -3.25, 1.83), p:0.59	2.78 (95% CI -0.15, 5.7), p:0.06	-3.48 (95% CI -7.34, 0.38), p:0.08	ParaHippocampal_R			0
SMC	-5.39 (95% CI -12.6, 1.83), p:0.14	-8.18 (95% CI -20.99, 4.64), p:0.21	2.79 (95% CI -11.84, 17.43), p:0.71	ParaHippocampal_R			0
AD	6.97 (95% CI -5.52, 19.47), p:0.27	17.66 (95% CI -3.31, 38.63), p:0.1	-10.69 (95% CI -35.1, 13.73), p:0.39	Amygdala_L	2	1	1
MCI	-2.45 (95% CI -7.3, 2.4), p:0.32	9.67 (95% CI 4.95, 14.39), p:<0.001	-12.12 (95% CI -18.87, -5.38), p:<0.001	Amygdala_L			0
CN	0.02 (95% CI -4.05, 4.09), p:0.99	9.21 (95% CI 4.52, 13.91), p:<0.001	-9.19 (95% CI -15.39, -3), p:0.004	Amygdala_L			0
SMC	-6.67 (95% CI -17.93, 4.58), p:0.25	1.76 (95% CI -18.28, 21.8), p:0.86	-8.43 (95% CI -31.32, 14.45), p:0.47	Amygdala_L			0
AD	3.94 (95% CI -8.33, 16.22), p:0.53	34.31 (95% CI 13.68, 54.94), p:0.001	-30.37 (95% CI -54.36, -6.38), p:0.01	Amygdala_R	2	1	1
MCI	-2.42 (95% CI -7.11, 2.28), p:0.31	10.78 (95% CI 6.17, 15.39), p:<0.001	-13.2 (95% CI -19.75, -6.64), p:<0.001	Amygdala_R			0
CN	-0.29 (95% CI -4.22, 3.65), p:0.89	14.5 (95% CI 9.92, 19.07), p:<0.001	-14.78 (95% CI -20.8, -8.77), p:<0.001	Amygdala_R			0
SMC	-3.9 (95% CI -14.57, 6.76), p:0.47	-23.68 (95% CI -43.04, -4.32), p:0.02	19.78 (95% CI -2.24, 41.79), p:0.08	Amygdala_R			0
AD	-1.44 (95% CI -11.23, 8.35), p:0.77	-3.11 (95% CI -19.56, 13.33), p:0.71	1.67 (95% CI -17.46, 20.81), p:0.86	Calcarine_L	1	1	0
MCI	-4.28 (95% CI -8.17, -0.39), p:0.03	-8.04 (95% CI -11.82, -4.26), p:<0.001	3.76 (95% CI -1.64, 9.16), p:0.17	Calcarine_L			0
CN	-2.44 (95% CI -5.71, 0.83), p:0.15	-9.48 (95% CI -13.22, -5.75), p:<0.001	7.05 (95% CI 2.1, 11.99), p:0.005	Calcarine_L			0
SMC	-4.73 (95% CI -14.01, 4.55), p:0.32	-17.99 (95% CI -34.37, -1.62), p:0.03	13.27 (95% CI -5.54, 32.07), p:0.17	Calcarine_L			0
AD	-0.23 (95% CI -10.02, 9.55), p:0.96	-12.82 (95% CI -29.27, 3.62), p:0.13	12.59 (95% CI -6.55, 31.72), p:0.2	Calcarine_R	1	1	0
MCI	-4.76 (95% CI -8.64, -0.87), p:0.02	-6.13 (95% CI -9.91, -2.35), p:0.002	1.37 (95% CI -4.02, 6.77), p:0.62	Calcarine_R			0
CN	-1.87 (95% CI -5.14, 1.39), p:0.26	-7.93 (95% CI -11.66, -4.2), p:<0.001	6.06 (95% CI 1.12, 10.99), p:0.02	Calcarine_R			0
SMC	-7.45 (95% CI -16.71, 1.81), p:0.12	-18.77 (95% CI -35.07, -2.46), p:0.02	11.31 (95% CI -7.43, 30.05), p:0.24	Calcarine_R			0
AD	-1.14 (95% CI -11.42, 9.14), p:0.83	-14.53 (95% CI -31.79, 2.73), p:0.1	13.4 (95% CI -6.69, 33.49), p:0.19	Cuneus_L	1	1	0
MCI	-4.8 (95% CI -8.86, -0.74), p:0.02	-9.19 (95% CI -13.13, -5.24), p:<0.001	4.39 (95% CI -1.24, 10.02), p:0.13	Cuneus_L			0
CN	-3.37 (95% CI -6.78, 0.04), p:0.05	-10.52 (95% CI -14.4, -6.63), p:<0.001	7.15 (95% CI 2, 12.29), p:0.007	Cuneus_L			0
SMC	-6.51 (95% CI -16.09, 3.07), p:0.18	-19.55 (95% CI -36.41, -2.69), p:0.02	13.04 (95% CI -6.34, 32.43), p:0.19	Cuneus_L			0
AD	-0.41 (95% CI -10.86, 10.05), p:0.94	-11.26 (95% CI -28.79, 6.28), p:0.21	10.85 (95% CI -9.56, 31.26), p:0.3	Cuneus_R	1	1	0
MCI	-5.06 (95% CI -9.17, -0.95), p:0.02	-7.94 (95% CI -11.94, -3.94), p:<0.001	2.88 (95% CI -2.81, 8.58), p:0.32	Cuneus_R			0
CN	-2.84 (95% CI -6.28, 0.61), p:0.11	-10.65 (95% CI -14.6, -6.71), p:<0.001	7.82 (95% CI 2.6, 13.03), p:0.003	Cuneus_R			0
SMC	-8.47 (95% CI -18.13, 1.18), p:0.09	-18.16 (95% CI -35.11, -1.21), p:0.04	9.69 (95% CI -9.8, 29.18), p:0.33	Cuneus_R			0
AD	-0.57 (95% CI -10.15, 9.01), p:0.91	2.72 (95% CI -13.39, 18.82), p:0.74	-3.28 (95% CI -22.02, 15.45), p:0.73	Lingual_L	0	0	0
MCI	-1.94 (95% CI -5.75, 1.87), p:0.32	-6.4 (95% CI -10.1, -2.7), p:<0.001	4.46 (95% CI -0.82, 9.75), p:0.1	Lingual_L			0
CN	-1.12 (95% CI -4.32, 2.08), p:0.49	-4.19 (95% CI -7.85, -0.53), p:0.03	3.07 (95% CI -1.77, 7.91), p:0.21	Lingual_L			0
SMC	-3.97 (95% CI -13.05, 5.12), p:0.39	-16.12 (95% CI -32.16, -0.08), p:0.05	12.16 (95% CI -6.27, 30.58), p:0.2	Lingual_L			0
AD	0.37 (95% CI -9.13, 9.88), p:0.94	-11.38 (95% CI -27.36, 4.59), p:0.16	11.76 (95% CI -6.83, 30.35), p:0.22	Lingual_R	1	1	0
MCI	-2.39 (95% CI -6.16, 1.38), p:0.22	-4.79 (95% CI -8.45, -1.12), p:0.01	2.4 (95% CI -2.83, 7.63), p:0.37	Lingual_R			0
CN	-0.92 (95% CI -4.09, 2.25), p:0.57	-5.85 (95% CI -9.48, -2.23), p:0.002	4.93 (95% CI 0.13, 9.72), p:0.04	Lingual_R			0
SMC	-6.34 (95% CI -15.31, 2.63), p:0.17	-23.89 (95% CI -39.7, -8.09), p:0.003	17.55 (95% CI -0.61, 35.71), p:0.06	Lingual_R			0
AD	0.97 (95% CI -7.53, 9.47), p:0.82	-12.64 (95% CI -26.92, 1.64), p:0.08	13.61 (95% CI -3.01, 30.22), p:0.11	Occipital_Sup_L	0	0	0
MCI	-4.69 (95% CI -8.07, -1.31), p:0.007	-4.78 (95% CI -8.05, -1.51), p:0.004	0.09 (95% CI -4.58, 4.77), p:0.97	Occipital_Sup_L			0
CN	-2.95 (95% CI -5.79, -0.11), p:0.04	-7.04 (95% CI -10.26, -3.82), p:<0.001	4.09 (95% CI -0.18, 8.36), p:0.06	Occipital_Sup_L			0
SMC	-8.34 (95% CI -16.38, -0.3), p:0.04	-14.94 (95% CI -29.09, -0.79), p:0.04	6.6 (95% CI -9.67, 22.86), p:0.43	Occipital_Sup_L			0
AD	-1.14 (95% CI -9.76, 7.49), p:0.8	-7.71 (95% CI -22.19, 6.77), p:0.3	6.57 (95% CI -10.28, 23.43), p:0.45	Occipital_Sup_R	1	1	0
MCI	-4.87 (95% CI -8.29, -1.45), p:0.006	-4.22 (95% CI -7.53, -0.91), p:0.01	-0.64 (95% CI -5.37, 4.09), p:0.79	Occipital_Sup_R			0
CN	-2.98 (95% CI -5.85, -0.11), p:0.04	-8.17 (95% CI -11.43, -4.91), p:<0.001	5.19 (95% CI 0.87, 9.51), p:0.02	Occipital_Sup_R			0
SMC	-8.98 (95% CI -17.09, -0.88), p:0.03	-19.82 (95% CI -34.07, -5.57), p:0.007	10.84 (95% CI -5.55, 27.23), p:0.2	Occipital_Sup_R			0
AD	0.64 (95% CI -8.01, 9.29), p:0.88	-3.34 (95% CI -17.86, 11.17), p:0.65	3.98 (95% CI -12.91, 20.87), p:0.64	Occipital_Mid_L	1	1	0
MCI	-5.01 (95% CI -8.44, -1.57), p:0.004	-5.84 (95% CI -9.16, -2.53), p:<0.001	0.84 (95% CI -3.91, 5.58), p:0.73	Occipital_Mid_L			0
CN	-1.97 (95% CI -4.85, 0.91), p:0.18	-8.31 (95% CI -11.57, -5.05), p:<0.001	6.33 (95% CI 2, 10.67), p:0.004	Occipital_Mid_L			0
SMC	-4.34 (95% CI -12.47, 3.8), p:0.3	-10.59 (95% CI -24.92, 3.73), p:0.15	6.26 (95% CI -10.22, 22.73), p:0.46	Occipital_Mid_L			0
AD	-0.22 (95% CI -9.89, 9.45), p:0.96	-15.4 (95% CI -31.63, 0.82), p:0.06	15.19 (95% CI -3.7, 34.07), p:0.12	Occipital_Mid_R	1	1	0
MCI	-4.85 (95% CI -8.67, -1.03), p:0.01	-5.65 (95% CI -9.35, -1.96), p:0.003	0.81 (95% CI -4.48, 6.09), p:0.76	Occipital_Mid_R			0
CN	-2.85 (95% CI -6.05, 0.36), p:0.08	-9.93 (95% CI -13.57, -6.29), p:<0.001	7.08 (95% CI 2.25, 11.92), p:0.004	Occipital_Mid_R			0
SMC	-9.87 (95% CI -18.89, -0.86), p:0.03	-21.32 (95% CI -37.17, -5.48), p:0.009	11.45 (95% CI -6.77, 29.68), p:0.22	Occipital_Mid_R			0
AD	1.68 (95% CI -6.56, 9.93), p:0.69	-6.5 (95% CI -20.36, 7.36), p:0.36	8.18 (95% CI -7.94, 24.31), p:0.32	Occipital_Inf_L	1	1	0
MCI	-2.86 (95% CI -6.14, 0.43), p:0.09	-6.66 (95% CI -9.84, -3.48), p:<0.001	3.8 (95% CI -0.74, 8.35), p:0.1	Occipital_Inf_L			0
CN	-1.49 (95% CI -4.25, 1.27), p:0.29	-7.08 (95% CI -10.21, -3.95), p:<0.001	5.59 (95% CI 1.43, 9.75), p:0.009	Occipital_Inf_L			0
SMC	-4.31 (95% CI -12.15, 3.52), p:0.28	-8.39 (95% CI -22.22, 5.44), p:0.24	4.08 (95% CI -11.82, 19.98), p:0.62	Occipital_Inf_L			0
AD	0.73 (95% CI -7.99, 9.45), p:0.87	-20.28 (95% CI -34.93, -5.63), p:0.007	21.01 (95% CI 3.96, 38.06), p:0.02	Occipital_Inf_R	2	1	1
MCI	-2.67 (95% CI -6.14, 0.8), p:0.13	-7.15 (95% CI -10.51, -3.79), p:<0.001	4.48 (95% CI -0.33, 9.28), p:0.07	Occipital_Inf_R			0
CN	-0.3 (95% CI -3.22, 2.61), p:0.84	-8.56 (95% CI -11.86, -5.26), p:<0.001	8.26 (95% CI 3.87, 12.65), p:<0.001	Occipital_Inf_R			0
SMC	-9.06 (95% CI -17.38, -0.75), p:0.03	-10.41 (95% CI -25, 4.19), p:0.16	1.34 (95% CI -15.45, 18.14), p:0.88	Occipital_Inf_R			0
AD	0.46 (95% CI -6.53, 7.45), p:0.9	-4.21 (95% CI -15.97, 7.55), p:0.48	4.67 (95% CI -9.01, 18.35), p:0.5	Fusiform_L	0	0	0
MCI	-1.13 (95% CI -3.93, 1.67), p:0.43	-4.1 (95% CI -6.81, -1.39), p:0.003	2.96 (95% CI -0.92, 6.85), p:0.14	Fusiform_L			0
CN	-0.86 (95% CI -3.22, 1.49), p:0.47	-1.81 (95% CI -4.49, 0.88), p:0.19	0.94 (95% CI -2.62, 4.5), p:0.6	Fusiform_L			0
SMC	-3.95 (95% CI -10.69, 2.79), p:0.25	-6.95 (95% CI -18.89, 4.99), p:0.25	3 (95% CI -10.69, 16.7), p:0.67	Fusiform_L			0
AD	-0.44 (95% CI -7.51, 6.63), p:0.9	-1.29 (95% CI -13.19, 10.6), p:0.83	0.85 (95% CI -12.99, 14.69), p:0.9	Fusiform_R	0	0	0
MCI	-1.48 (95% CI -4.31, 1.35), p:0.31	-3.07 (95% CI -5.81, -0.32), p:0.03	1.59 (95% CI -2.33, 5.51), p:0.43	Fusiform_R			0
CN	-1.05 (95% CI -3.43, 1.33), p:0.39	-2.78 (95% CI -5.48, -0.07), p:0.04	1.72 (95% CI -1.86, 5.31), p:0.35	Fusiform_R			0
SMC	-5.83 (95% CI -12.65, 0.98), p:0.09	-0.81 (95% CI -12.84, 11.22), p:0.9	-5.02 (95% CI -18.84, 8.79), p:0.48	Fusiform_R			0
AD	0.85 (95% CI -6.11, 7.81), p:0.81	-9.45 (95% CI -21.15, 2.25), p:0.11	10.3 (95% CI -3.31, 23.91), p:0.14	Postcentral_L	0	0	0
MCI	-3.57 (95% CI -6.35, -0.79), p:0.01	-2.61 (95% CI -5.29, 0.08), p:0.06	-0.96 (95% CI -4.81, 2.89), p:0.62	Postcentral_L			0
CN	-1.76 (95% CI -4.1, 0.58), p:0.14	-5.05 (95% CI -7.7, -2.41), p:<0.001	3.29 (95% CI -0.22, 6.81), p:0.07	Postcentral_L			0
SMC	-2.2 (95% CI -8.87, 4.46), p:0.52	-5.82 (95% CI -17.57, 5.94), p:0.33	3.61 (95% CI -9.9, 17.13), p:0.6	Postcentral_L			0
AD	-0.12 (95% CI -6.88, 6.63), p:0.97	-10.28 (95% CI -21.64, 1.08), p:0.08	10.15 (95% CI -3.06, 23.37), p:0.13	Postcentral_R	1	1	0
MCI	-3.69 (95% CI -6.39, -0.99), p:0.008	-2.94 (95% CI -5.55, -0.33), p:0.03	-0.75 (95% CI -4.48, 2.98), p:0.69	Postcentral_R			0
CN	-2.61 (95% CI -4.88, -0.35), p:0.02	-6.03 (95% CI -8.6, -3.47), p:<0.001	3.42 (95% CI 0.01, 6.83), p:0.05	Postcentral_R			0
SMC	-4.66 (95% CI -11.13, 1.8), p:0.16	-8.94 (95% CI -20.34, 2.46), p:0.13	4.28 (95% CI -8.83, 17.38), p:0.52	Postcentral_R			0
AD	1.03 (95% CI -5.97, 8.03), p:0.77	-7.69 (95% CI -19.46, 4.07), p:0.2	8.72 (95% CI -4.97, 22.41), p:0.21	Parietal_Sup_L	0	0	0
MCI	-4.65 (95% CI -7.44, -1.85), p:0.001	-3.31 (95% CI -6.01, -0.61), p:0.02	-1.34 (95% CI -5.2, 2.53), p:0.5	Parietal_Sup_L			0
CN	-3.98 (95% CI -6.34, -1.63), p:<0.001	-6.41 (95% CI -9.07, -3.76), p:<0.001	2.43 (95% CI -1.1, 5.96), p:0.18	Parietal_Sup_L			0
SMC	-7.46 (95% CI -14.17, -0.74), p:0.03	-13.87 (95% CI -25.66, -2.08), p:0.02	6.41 (95% CI -7.14, 19.97), p:0.35	Parietal_Sup_L			0
AD	0.68 (95% CI -6.09, 7.46), p:0.84	-2.49 (95% CI -13.89, 8.9), p:0.67	3.18 (95% CI -10.07, 16.43), p:0.64	Parietal_Sup_R	0	0	0
MCI	-4.46 (95% CI -7.18, -1.74), p:0.001	-2.97 (95% CI -5.59, -0.35), p:0.03	-1.49 (95% CI -5.24, 2.27), p:0.44	Parietal_Sup_R			0
CN	-4.67 (95% CI -6.95, -2.38), p:<0.001	-7.07 (95% CI -9.65, -4.5), p:<0.001	2.4 (95% CI -1.02, 5.83), p:0.17	Parietal_Sup_R			0
SMC	-8 (95% CI -14.55, -1.44), p:0.02	-13.38 (95% CI -24.92, -1.85), p:0.02	5.39 (95% CI -7.87, 18.64), p:0.43	Parietal_Sup_R			0
AD	2.62 (95% CI -5.7, 10.94), p:0.54	-7.53 (95% CI -21.49, 6.44), p:0.29	10.14 (95% CI -6.11, 26.39), p:0.22	Parietal_Inf_L	1	1	0
MCI	-4.55 (95% CI -7.84, -1.26), p:0.007	-4.43 (95% CI -7.62, -1.25), p:0.007	-0.12 (95% CI -4.67, 4.44), p:0.96	Parietal_Inf_L			0
CN	-3.63 (95% CI -6.4, -0.86), p:0.01	-8.53 (95% CI -11.66, -5.39), p:<0.001	4.89 (95% CI 0.73, 9.06), p:0.02	Parietal_Inf_L			0
SMC	-4.44 (95% CI -12.24, 3.36), p:0.27	-14.99 (95% CI -28.69, -1.29), p:0.03	10.55 (95% CI -5.21, 26.32), p:0.19	Parietal_Inf_L			0
AD	4.4 (95% CI -4.85, 13.65), p:0.35	-3.46 (95% CI -18.98, 12.06), p:0.66	7.85 (95% CI -10.21, 25.92), p:0.39	Parietal_Inf_R	0	0	0
MCI	-6.13 (95% CI -9.77, -2.48), p:0.001	-3.46 (95% CI -6.98, 0.06), p:0.05	-2.67 (95% CI -7.71, 2.38), p:0.3	Parietal_Inf_R			0
CN	-3.99 (95% CI -7.04, -0.93), p:0.01	-8.25 (95% CI -11.73, -4.78), p:<0.001	4.27 (95% CI -0.34, 8.87), p:0.07	Parietal_Inf_R			0
SMC	-9.22 (95% CI -17.79, -0.65), p:0.04	-15.47 (95% CI -30.52, -0.42), p:0.04	6.26 (95% CI -11.03, 23.54), p:0.48	Parietal_Inf_R			0
AD	4.14 (95% CI -4.9, 13.18), p:0.37	-5.07 (95% CI -20.25, 10.11), p:0.51	9.21 (95% CI -8.45, 26.88), p:0.31	SupraMarginal_L	1	1	0
MCI	-3.96 (95% CI -7.53, -0.39), p:0.03	-1.02 (95% CI -4.49, 2.45), p:0.57	-2.94 (95% CI -7.89, 2.01), p:0.24	SupraMarginal_L			0
CN	-2.01 (95% CI -5.01, 0.99), p:0.19	-2.9 (95% CI -6.33, 0.52), p:0.1	0.89 (95% CI -3.64, 5.42), p:0.7	SupraMarginal_L			0
SMC	0.17 (95% CI -8.27, 8.6), p:0.97	-18.11 (95% CI -32.96, -3.26), p:0.02	18.28 (95% CI 1.19, 35.37), p:0.04	SupraMarginal_L			0
AD	3.19 (95% CI -5.71, 12.09), p:0.48	-0.44 (95% CI -15.39, 14.51), p:0.95	3.63 (95% CI -13.76, 21.02), p:0.68	SupraMarginal_R	0	0	0
MCI	-4.28 (95% CI -7.8, -0.76), p:0.02	-2.13 (95% CI -5.53, 1.28), p:0.22	-2.15 (95% CI -7.03, 2.72), p:0.39	SupraMarginal_R			0
CN	-3.48 (95% CI -6.43, -0.52), p:0.02	-4.58 (95% CI -7.95, -1.21), p:0.008	1.1 (95% CI -3.35, 5.56), p:0.63	SupraMarginal_R			0
SMC	-4.99 (95% CI -13.3, 3.32), p:0.24	-16.52 (95% CI -31.14, -1.89), p:0.03	11.52 (95% CI -5.28, 28.33), p:0.18	SupraMarginal_R			0
AD	3.08 (95% CI -6.94, 13.1), p:0.55	10.2 (95% CI -6.6, 27), p:0.23	-7.12 (95% CI -26.68, 12.43), p:0.48	Angular_L	1	1	0
MCI	-5.61 (95% CI -9.52, -1.7), p:0.005	-5.45 (95% CI -9.26, -1.64), p:0.005	-0.16 (95% CI -5.59, 5.27), p:0.95	Angular_L			0
CN	-3.2 (95% CI -6.48, 0.09), p:0.06	-8.61 (95% CI -12.37, -4.85), p:<0.001	5.41 (95% CI 0.44, 10.38), p:0.03	Angular_L			0
SMC	-3.41 (95% CI -12.51, 5.7), p:0.46	-20.54 (95% CI -36.57, -4.51), p:0.01	17.13 (95% CI -1.31, 35.57), p:0.07	Angular_L			0
AD	2.65 (95% CI -7.14, 12.44), p:0.6	-9.92 (95% CI -26.34, 6.49), p:0.24	12.57 (95% CI -6.53, 31.68), p:0.2	Angular_R	0	0	0
MCI	-5.17 (95% CI -9, -1.34), p:0.009	-4.7 (95% CI -8.41, -0.99), p:0.01	-0.47 (95% CI -5.77, 4.84), p:0.86	Angular_R			0
CN	-3.79 (95% CI -7, -0.57), p:0.02	-8.37 (95% CI -12.04, -4.71), p:<0.001	4.59 (95% CI -0.27, 9.44), p:0.06	Angular_R			0
SMC	-6.51 (95% CI -15.44, 2.42), p:0.15	-19.41 (95% CI -35.09, -3.72), p:0.02	12.89 (95% CI -5.16, 30.94), p:0.16	Angular_R			0
AD	2.75 (95% CI -5.4, 10.9), p:0.51	-2.76 (95% CI -16.46, 10.94), p:0.69	5.51 (95% CI -10.43, 21.44), p:0.5	Precuneus_L	1	1	0
MCI	-4.92 (95% CI -8.18, -1.66), p:0.003	-5.45 (95% CI -8.6, -2.29), p:<0.001	0.53 (95% CI -3.97, 5.03), p:0.82	Precuneus_L			0
CN	-3.07 (95% CI -5.8, -0.33), p:0.03	-7.43 (95% CI -10.52, -4.33), p:<0.001	4.36 (95% CI 0.25, 8.47), p:0.04	Precuneus_L			0
SMC	-6.02 (95% CI -13.8, 1.76), p:0.13	-20.58 (95% CI -34.3, -6.86), p:0.003	14.56 (95% CI -1.22, 30.34), p:0.07	Precuneus_L			0
AD	1.21 (95% CI -7.17, 9.59), p:0.78	-7.32 (95% CI -21.4, 6.76), p:0.31	8.53 (95% CI -7.85, 24.91), p:0.31	Precuneus_R	1	1	0
MCI	-5.76 (95% CI -9.11, -2.42), p:<0.001	-4.52 (95% CI -7.74, -1.29), p:0.006	-1.25 (95% CI -5.86, 3.37), p:0.6	Precuneus_R			0
CN	-3.06 (95% CI -5.87, -0.26), p:0.03	-7.66 (95% CI -10.84, -4.48), p:<0.001	4.6 (95% CI 0.38, 8.81), p:0.03	Precuneus_R			0
SMC	-5.75 (95% CI -13.72, 2.23), p:0.16	-18.84 (95% CI -32.85, -4.83), p:0.009	13.1 (95% CI -3.04, 29.24), p:0.11	Precuneus_R			0
AD	0.2 (95% CI -6.97, 7.36), p:0.96	-6.04 (95% CI -18.1, 6.03), p:0.33	6.23 (95% CI -7.8, 20.27), p:0.38	Paracentral_Lobule_L	0	0	0
MCI	-2.87 (95% CI -5.75, 0), p:0.05	0.04 (95% CI -2.74, 2.82), p:0.98	-2.91 (95% CI -6.89, 1.07), p:0.15	Paracentral_Lobule_L			0
CN	-2.57 (95% CI -4.99, -0.15), p:0.04	-3.25 (95% CI -5.99, -0.52), p:0.02	0.69 (95% CI -2.95, 4.32), p:0.71	Paracentral_Lobule_L			0
SMC	-5.59 (95% CI -12.51, 1.33), p:0.11	-13.54 (95% CI -25.79, -1.29), p:0.03	7.95 (95% CI -6.12, 22.02), p:0.27	Paracentral_Lobule_L			0
AD	0.72 (95% CI -7.2, 8.64), p:0.86	-6.05 (95% CI -19.34, 7.25), p:0.37	6.77 (95% CI -8.71, 22.24), p:0.39	Paracentral_Lobule_R	0	0	0
MCI	-3.49 (95% CI -6.64, -0.35), p:0.03	-4.04 (95% CI -7.09, -1), p:0.01	0.55 (95% CI -3.81, 4.91), p:0.81	Paracentral_Lobule_R			0
CN	-2.48 (95% CI -5.13, 0.17), p:0.07	-5.77 (95% CI -8.77, -2.77), p:<0.001	3.29 (95% CI -0.7, 7.27), p:0.11	Paracentral_Lobule_R			0
SMC	-4.27 (95% CI -11.8, 3.26), p:0.27	-16.55 (95% CI -29.8, -3.31), p:0.01	12.28 (95% CI -2.96, 27.52), p:0.12	Paracentral_Lobule_R			0
AD	2.82 (95% CI -3.87, 9.5), p:0.41	6.49 (95% CI -4.73, 17.7), p:0.26	-3.67 (95% CI -16.72, 9.38), p:0.58	Caudate_L	2	1	1
MCI	-2.22 (95% CI -4.86, 0.43), p:0.1	1.46 (95% CI -1.11, 4.02), p:0.27	-3.67 (95% CI -7.34, -0.01), p:0.05	Caudate_L			0
CN	-2.09 (95% CI -4.31, 0.13), p:0.07	2.03 (95% CI -0.5, 4.55), p:0.12	-4.12 (95% CI -7.47, -0.77), p:0.02	Caudate_L			0
SMC	-0.18 (95% CI -6.45, 6.09), p:0.95	-17.68 (95% CI -28.71, -6.65), p:0.002	17.5 (95% CI 4.79, 30.21), p:0.007	Caudate_L			0
AD	3.38 (95% CI -2.64, 9.4), p:0.27	-6.04 (95% CI -16.18, 4.11), p:0.24	9.42 (95% CI -2.38, 21.21), p:0.12	Caudate_R	1	1	0
MCI	-1.4 (95% CI -3.82, 1.02), p:0.26	0.77 (95% CI -1.58, 3.11), p:0.52	-2.17 (95% CI -5.53, 1.2), p:0.21	Caudate_R			0
CN	-0.61 (95% CI -2.65, 1.44), p:0.56	0.66 (95% CI -1.64, 2.96), p:0.57	-1.27 (95% CI -4.34, 1.8), p:0.42	Caudate_R			0
SMC	-0.27 (95% CI -6.14, 5.61), p:0.93	-13.45 (95% CI -23.93, -2.97), p:0.01	13.18 (95% CI 1.14, 25.23), p:0.03	Caudate_R			0
AD	1.94 (95% CI -6.69, 10.56), p:0.66	-8.74 (95% CI -23.25, 5.76), p:0.24	10.68 (95% CI -6.2, 27.56), p:0.22	Putamen_L	1	1	0
MCI	-0.51 (95% CI -3.94, 2.92), p:0.77	6.2 (95% CI 2.86, 9.53), p:<0.001	-6.71 (95% CI -11.47, -1.94), p:0.006	Putamen_L			0
CN	2.18 (95% CI -0.7, 5.06), p:0.14	5.76 (95% CI 2.48, 9.05), p:<0.001	-3.58 (95% CI -7.93, 0.78), p:0.11	Putamen_L			0
SMC	3.15 (95% CI -5.03, 11.32), p:0.45	-2.54 (95% CI -16.95, 11.86), p:0.73	5.69 (95% CI -10.87, 22.25), p:0.5	Putamen_L			0
AD	2.06 (95% CI -5.16, 9.28), p:0.58	-12.44 (95% CI -24.58, -0.29), p:0.05	14.5 (95% CI 0.37, 28.63), p:0.05	Putamen_R	1	1	0
MCI	0.08 (95% CI -2.8, 2.97), p:0.95	4.72 (95% CI 1.93, 7.52), p:0.001	-4.64 (95% CI -8.64, -0.64), p:0.02	Putamen_R			0
CN	1.46 (95% CI -0.96, 3.89), p:0.24	4.62 (95% CI 1.86, 7.38), p:0.001	-3.16 (95% CI -6.82, 0.5), p:0.09	Putamen_R			0
SMC	0.95 (95% CI -5.96, 7.87), p:0.79	-3.11 (95% CI -15.38, 9.16), p:0.62	4.06 (95% CI -10, 18.12), p:0.57	Putamen_R			0
AD	1.15 (95% CI -8.58, 10.89), p:0.82	0.73 (95% CI -15.62, 17.07), p:0.93	0.43 (95% CI -18.6, 19.45), p:0.97	Pallidum_L	2	1	1
MCI	-0.31 (95% CI -4.15, 3.52), p:0.87	7.38 (95% CI 3.63, 11.12), p:<0.001	-7.69 (95% CI -13.03, -2.35), p:0.005	Pallidum_L			0
CN	1.78 (95% CI -1.44, 5), p:0.28	7.66 (95% CI 3.97, 11.35), p:<0.001	-5.88 (95% CI -10.76, -0.99), p:0.02	Pallidum_L			0
SMC	2.18 (95% CI -6.87, 11.22), p:0.64	-16.46 (95% CI -32.38, -0.53), p:0.04	18.63 (95% CI 0.32, 36.94), p:0.05	Pallidum_L			0
AD	3.88 (95% CI -5.82, 13.58), p:0.43	-11.55 (95% CI -27.85, 4.76), p:0.17	15.43 (95% CI -3.55, 34.4), p:0.11	Pallidum_R	0	0	0
MCI	-0.45 (95% CI -4.27, 3.36), p:0.82	4.68 (95% CI 0.96, 8.4), p:0.01	-5.13 (95% CI -10.44, 0.17), p:0.06	Pallidum_R			0
CN	1.55 (95% CI -1.65, 4.75), p:0.34	6.52 (95% CI 2.85, 10.19), p:<0.001	-4.97 (95% CI -9.83, -0.12), p:0.05	Pallidum_R			0
SMC	0.8 (95% CI -8.14, 9.74), p:0.86	-6.65 (95% CI -22.45, 9.15), p:0.41	7.45 (95% CI -10.69, 25.6), p:0.42	Pallidum_R			0
AD	-0.71 (95% CI -9.21, 7.79), p:0.87	-2.12 (95% CI -16.44, 12.19), p:0.77	1.41 (95% CI -15.23, 18.06), p:0.87	Thalamus_L	1	1	0
MCI	-1.77 (95% CI -5.18, 1.65), p:0.31	-1.99 (95% CI -5.33, 1.34), p:0.24	0.23 (95% CI -4.52, 4.97), p:0.93	Thalamus_L			0
CN	1.35 (95% CI -1.53, 4.23), p:0.36	-1.31 (95% CI -4.58, 1.96), p:0.43	2.66 (95% CI -1.68, 6.99), p:0.23	Thalamus_L			0
SMC	0.88 (95% CI -7.38, 9.14), p:0.83	-17.1 (95% CI -31.76, -2.44), p:0.02	17.98 (95% CI 1.15, 34.8), p:0.04	Thalamus_L			0
AD	-1.44 (95% CI -10.42, 7.55), p:0.75	-10.33 (95% CI -25.44, 4.78), p:0.18	8.89 (95% CI -8.69, 26.47), p:0.32	Thalamus_R	0	0	0
MCI	-1.86 (95% CI -5.45, 1.73), p:0.31	-1.7 (95% CI -5.2, 1.8), p:0.34	-0.16 (95% CI -5.14, 4.82), p:0.95	Thalamus_R			0
CN	1.1 (95% CI -1.92, 4.12), p:0.48	-3.1 (95% CI -6.53, 0.33), p:0.08	4.2 (95% CI -0.35, 8.74), p:0.07	Thalamus_R			0
SMC	-0.34 (95% CI -8.94, 8.26), p:0.94	-17.83 (95% CI -33.02, -2.64), p:0.02	17.49 (95% CI 0.03, 34.94), p:0.05	Thalamus_R			0
AD	4.85 (95% CI -6.8, 16.49), p:0.42	4.08 (95% CI -15.45, 23.61), p:0.68	0.77 (95% CI -21.98, 23.51), p:0.95	Heschl_L	3	1	1
MCI	-3.94 (95% CI -8.48, 0.61), p:0.09	8.55 (95% CI 4.14, 12.97), p:<0.001	-12.49 (95% CI -18.79, -6.19), p:<0.001	Heschl_L			0
CN	-1.82 (95% CI -5.63, 1.99), p:0.35	7.65 (95% CI 3.25, 12.06), p:<0.001	-9.47 (95% CI -15.27, -3.68), p:0.001	Heschl_L			0
SMC	-4.12 (95% CI -14.68, 6.44), p:0.44	10.08 (95% CI -8.55, 28.72), p:0.29	-14.2 (95% CI -35.59, 7.18), p:0.19	Heschl_L			0
AD	4.15 (95% CI -7.4, 15.69), p:0.48	-22.18 (95% CI -41.56, -2.8), p:0.03	26.33 (95% CI 3.78, 48.89), p:0.02	Heschl_R	3	1	1
MCI	-3.29 (95% CI -7.69, 1.12), p:0.14	5.66 (95% CI 1.31, 10.01), p:0.01	-8.94 (95% CI -15.12, -2.77), p:0.005	Heschl_R			0
CN	-1.87 (95% CI -5.57, 1.83), p:0.32	6.27 (95% CI 1.94, 10.59), p:0.005	-8.14 (95% CI -13.81, -2.47), p:0.005	Heschl_R			0
SMC	-0.78 (95% CI -10.77, 9.22), p:0.88	-6.12 (95% CI -23.79, 11.54), p:0.5	5.35 (95% CI -14.94, 25.64), p:0.61	Heschl_R			0
AD	3.94 (95% CI -4.99, 12.87), p:0.39	3.67 (95% CI -11.34, 18.67), p:0.63	0.28 (95% CI -17.18, 17.73), p:0.98	Temporal_Sup_L	2	1	1
MCI	-3.76 (95% CI -7.29, -0.23), p:0.04	4.4 (95% CI 0.97, 7.82), p:0.01	-8.16 (95% CI -13.05, -3.26), p:0.001	Temporal_Sup_L			0
CN	-1.82 (95% CI -4.78, 1.15), p:0.23	3.19 (95% CI -0.2, 6.59), p:0.07	-5.01 (95% CI -9.49, -0.53), p:0.03	Temporal_Sup_L			0
SMC	-0.83 (95% CI -9.18, 7.53), p:0.85	0.49 (95% CI -14.23, 15.22), p:0.95	-1.32 (95% CI -18.23, 15.59), p:0.88	Temporal_Sup_L			0
AD	3.21 (95% CI -5.91, 12.32), p:0.49	-7.26 (95% CI -22.56, 8.04), p:0.35	10.47 (95% CI -7.35, 28.28), p:0.25	Temporal_Sup_R	0	0	0
MCI	-3.77 (95% CI -7.35, -0.2), p:0.04	0.39 (95% CI -3.08, 3.87), p:0.82	-4.17 (95% CI -9.13, 0.79), p:0.1	Temporal_Sup_R			0
CN	-2.44 (95% CI -5.44, 0.57), p:0.11	-2.61 (95% CI -6.05, 0.84), p:0.14	0.17 (95% CI -4.37, 4.71), p:0.94	Temporal_Sup_R			0
SMC	-2.96 (95% CI -11.34, 5.41), p:0.49	-10.42 (95% CI -25.16, 4.33), p:0.17	7.46 (95% CI -9.48, 24.39), p:0.39	Temporal_Sup_R			0
AD	6.88 (95% CI -1.86, 15.62), p:0.12	-1.02 (95% CI -15.67, 13.64), p:0.89	7.89 (95% CI -9.18, 24.96), p:0.37	Temporal_Pole_Sup_L	2	1	1
MCI	-3.66 (95% CI -7.08, -0.24), p:0.04	2.7 (95% CI -0.62, 6.02), p:0.11	-6.36 (95% CI -11.1, -1.61), p:0.009	Temporal_Pole_Sup_L			0
CN	-2.99 (95% CI -5.86, -0.13), p:0.04	5.88 (95% CI 2.56, 9.21), p:<0.001	-8.88 (95% CI -13.24, -4.51), p:<0.001	Temporal_Pole_Sup_L			0
SMC	-4.76 (95% CI -12.75, 3.23), p:0.24	1.46 (95% CI -12.77, 15.69), p:0.84	-6.22 (95% CI -22.46, 10.03), p:0.45	Temporal_Pole_Sup_L			0
AD	5.65 (95% CI -2.73, 14.03), p:0.19	3 (95% CI -11.06, 17.06), p:0.68	2.65 (95% CI -13.73, 19.03), p:0.75	Temporal_Pole_Sup_R	1	1	0
MCI	-3.23 (95% CI -6.5, 0.05), p:0.05	1.13 (95% CI -2.06, 4.33), p:0.49	-4.36 (95% CI -8.91, 0.19), p:0.06	Temporal_Pole_Sup_R			0
CN	-1.85 (95% CI -4.59, 0.9), p:0.19	2.73 (95% CI -0.48, 5.94), p:0.1	-4.58 (95% CI -8.78, -0.38), p:0.03	Temporal_Pole_Sup_R			0
SMC	-3.94 (95% CI -11.58, 3.69), p:0.31	-5.32 (95% CI -18.86, 8.21), p:0.44	1.38 (95% CI -14.11, 16.87), p:0.86	Temporal_Pole_Sup_R			0
AD	4.52 (95% CI -4.01, 13.05), p:0.3	4.08 (95% CI -10.23, 18.38), p:0.58	0.44 (95% CI -16.21, 17.09), p:0.96	Temporal_Mid_L	0	0	0
MCI	-4.26 (95% CI -7.61, -0.9), p:0.01	-2.83 (95% CI -6.08, 0.42), p:0.09	-1.43 (95% CI -6.08, 3.22), p:0.55	Temporal_Mid_L			0
CN	-2.45 (95% CI -5.26, 0.37), p:0.09	-5.95 (95% CI -9.17, -2.74), p:<0.001	3.51 (95% CI -0.75, 7.76), p:0.11	Temporal_Mid_L			0
SMC	-3.41 (95% CI -11.29, 4.47), p:0.4	-3.94 (95% CI -17.81, 9.92), p:0.58	0.53 (95% CI -15.4, 16.46), p:0.95	Temporal_Mid_L			0
AD	3.52 (95% CI -5.18, 12.22), p:0.43	-5.34 (95% CI -19.93, 9.25), p:0.47	8.86 (95% CI -8.13, 25.85), p:0.31	Temporal_Mid_R	1	1	0
MCI	-4.92 (95% CI -8.33, -1.5), p:0.005	-4.53 (95% CI -7.84, -1.21), p:0.008	-0.39 (95% CI -5.12, 4.34), p:0.87	Temporal_Mid_R			0
CN	-2.23 (95% CI -5.09, 0.64), p:0.13	-7.34 (95% CI -10.61, -4.07), p:<0.001	5.11 (95% CI 0.79, 9.44), p:0.02	Temporal_Mid_R			0
SMC	-6.03 (95% CI -14.02, 1.95), p:0.14	-12.91 (95% CI -26.94, 1.12), p:0.07	6.88 (95% CI -9.25, 23), p:0.4	Temporal_Mid_R			0
AD	6.78 (95% CI -0.83, 14.4), p:0.08	-0.95 (95% CI -13.73, 11.83), p:0.88	7.73 (95% CI -7.14, 22.61), p:0.31	Temporal_Pole_Mid_L	1	1	0
MCI	-1.65 (95% CI -4.65, 1.35), p:0.28	0.16 (95% CI -2.75, 3.07), p:0.91	-1.81 (95% CI -5.98, 2.35), p:0.39	Temporal_Pole_Mid_L			0
CN	-1.75 (95% CI -4.27, 0.76), p:0.17	2.97 (95% CI 0.08, 5.87), p:0.04	-4.72 (95% CI -8.55, -0.9), p:0.02	Temporal_Pole_Mid_L			0
SMC	-2.32 (95% CI -9.38, 4.75), p:0.52	-1.01 (95% CI -13.46, 11.45), p:0.87	-1.31 (95% CI -15.61, 12.99), p:0.86	Temporal_Pole_Mid_L			0
AD	4.5 (95% CI -2.68, 11.68), p:0.22	0.3 (95% CI -11.76, 12.37), p:0.96	4.2 (95% CI -9.84, 18.23), p:0.56	Temporal_Pole_Mid_R	0	0	0
MCI	-3.02 (95% CI -5.86, -0.17), p:0.04	-1.41 (95% CI -4.17, 1.35), p:0.32	-1.6 (95% CI -5.55, 2.34), p:0.43	Temporal_Pole_Mid_R			0
CN	-1.29 (95% CI -3.68, 1.1), p:0.29	-0.25 (95% CI -2.99, 2.49), p:0.86	-1.04 (95% CI -4.66, 2.59), p:0.58	Temporal_Pole_Mid_R			0
SMC	-2.75 (95% CI -9.5, 3.99), p:0.42	-0.27 (95% CI -12.18, 11.64), p:0.96	-2.48 (95% CI -16.16, 11.19), p:0.72	Temporal_Pole_Mid_R			0
AD	3.12 (95% CI -3.4, 9.65), p:0.35	0.56 (95% CI -10.44, 11.55), p:0.92	2.57 (95% CI -10.22, 15.35), p:0.69	Temporal_Inf_L	0	0	0
MCI	-2.41 (95% CI -5.04, 0.22), p:0.07	-1.91 (95% CI -4.46, 0.63), p:0.14	-0.5 (95% CI -4.14, 3.14), p:0.79	Temporal_Inf_L			0
CN	-1.21 (95% CI -3.42, 1.01), p:0.29	-3.42 (95% CI -5.92, -0.92), p:0.008	2.21 (95% CI -1.11, 5.54), p:0.19	Temporal_Inf_L			0
SMC	-4.21 (95% CI -10.57, 2.14), p:0.19	-3.58 (95% CI -14.87, 7.72), p:0.54	-0.63 (95% CI -13.59, 12.32), p:0.92	Temporal_Inf_L			0
AD	3.26 (95% CI -3.33, 9.86), p:0.33	-7.15 (95% CI -18.25, 3.94), p:0.21	10.42 (95% CI -2.48, 23.32), p:0.11	Temporal_Inf_R	0	0	0
MCI	-3.1 (95% CI -5.74, -0.46), p:0.02	-2.3 (95% CI -4.85, 0.25), p:0.08	-0.8 (95% CI -4.45, 2.85), p:0.67	Temporal_Inf_R
CN	-1.28 (95% CI -3.5, 0.94), p:0.26	-4.51 (95% CI -7.02, -2), p:<0.001	3.23 (95% CI -0.11, 6.56), p:0.06	Temporal_Inf_R
SMC	-5.99 (95% CI -12.33, 0.34), p:0.06	-5.01 (95% CI -16.22, 6.19), p:0.38	-0.98 (95% CI -13.85, 11.88), p:0.88	Temporal_Inf_R
						51	16
